# A customizable multiplex protein microarray for antibody testing and its application for tick-borne and other infectious diseases

**DOI:** 10.1101/2023.10.06.23296637

**Authors:** Hari Krishnan Krishnamurthy, Vasanth Jayaraman, Karthik Krishna, Tianhao Wang, Kang Bei, Chithra Suresh, Shiny Matilda, Alex J Rai, Renata Welc-Falęciak, Agnieszka Pawełczyk, Lucas S. Blanton, Aleš Chrdle, Andrea Fořtová, Daniel Růžek, Gheyath K. Nasrallah, Laith J. Abu-Raddadi, Duaa W. Al-Sadeq, Marah Abed Alhakim Abdallah, Daniele Lilleri, Chiara Fornara, Piera D’Angelo, Milena Furione, Maria Söderlund- Venermo, Klaus Hedman, Dimosthenis Chochlakis, Anna Psaroulaki, Eirini Makridaki, Artemis Ntoula, John J. Rajasekaran

**Affiliations:** Vibrant Sciences LLC., San Carlos, CA, United States of America; Vibrant America LLC., San Carlos, CA, United States of America; Columbia University, Irving Medical Center, Dept. of Pathology & Cell Biology; Department of Parasitology, Faculty of Biology, University of Warsaw, Diagnostic Laboratory of Parasitic Diseases and Zoonotic Infections, Biological and Chemical Research Centre, Warsaw, Poland; Department of Immunopathology of Infectious and Parasitic Diseases, Medical University of Warsaw, 3C Pawińskiego Street, 02-106, Warsaw, Poland; Department of Internal Medicine, Division of Infectious Diseases, University of Texas Medical Branch, Galveston, TX 77555, USA; Department of Infectious Diseases, Hospital Ceske Budejovice, Ceske Budejovice, Czech Republic; Royal Liverpool University Hospital, Prescot St, Liverpool L7 8XP, UK; Veterinary Research Institute, Brno, Czech Republic; Faculty of Science, Masaryk University, Brno, Czech Republic; Institute of Parasitology, Biology Centre of the Czech Academy of Sciences, Ceske Budejovice, Czech Republic; Veterinary Research Institute, Brno, Czech Republic, Faculty of Science, Masaryk University, Brno, Czech Republic; Biomedical Sciences Department, College of Health Sciences, Qatar University, Doha P.O. Box 2713, Qatar; Microbiologia e Virologia, Fondazione IRCCS Policlinico San Matteo, 27100 Pavia, Italy; Virology, University of Helsinki, Haartmaninkatu 3, FI-00290, Helsinki, Finland; Laboratory of Clinical Microbiology and Microbial Pathogenesis, School of Medicine, University of Crete, PC 70013, Heraklion – Crete – Greece

**Keywords:** Tick-borne infections, Lyme disease, multiplex, microarray, immunoglobulin, tick bite, co-infections, infectious disease

## Abstract

Tick-borne infections are the most common vector-borne diseases in the USA. Ticks harbor and spread several infections with Lyme disease being the most common tickborne infection in the US and Europe. Lack of awareness about tick populations, specific diagnostic tests, and overlapping symptoms of tick-borne infections can often lead to misdiagnosis affecting treatment and the prevalence data reported especially for non-Lyme tick-borne infections. The diagnostic tests currently available for tick-borne diseases are severely limited in their ability to provide accurate results and cannot detect multiple pathogens in a single run. The multiplex protein microarray developed at Vibrant was designed to detect multiple serological antibodies thereby detecting exposure to multiple pathogens simultaneously. Our microarray in its present form can accommodate 400 antigens and can multiplex across antigen types, whole cell sonicates, recombinant proteins, and peptides. A designed array containing multiple antigens of several microbes including *Borrelia burgdorferi,* the Lyme disease spirochete, was manufactured and evaluated. The immunoglobulin M (IgM) and G (IgG) responses against several tick-borne microbes and other infectious agents were analyzed for analytical and clinical performance. The microarray improved IgM and IgG sensitivities and specificities of individual microbes when compared with the respective gold standards. The testing was also performed in a single run in comparison to multiple runs needed for comparable testing standards. In summary, our study presents a flexible multiplex microarray platform that can provide quick results with high sensitivity and specificity for evaluating exposure to varied infectious agents especially tick-borne infections.
