## Supplementary table 3 for "A customizable multiplex protein microarray for antibody testing and its application for tick-borne and other infectious diseases"

### Sheet: Sheet1
		Test Name	LOB	LOQ	Unit
		Anaplasma phagocytophilum Msp2 (p44) IgG	0.022	0.1	U
		Anaplasma phagocytophilum Msp2 (p44) IgM	0.02	0.1	U
		Anaplasma phagocytophilum Msp5 IgG	0.018	0.1	U
		Anaplasma phagocytophilum Msp5 IgM	0.023	0.1	U
		Anaplasma phagocytophilum OmpA IgG	0.02	0.1	U
		Anaplasma phagocytophilum OmpA IgM	0.023	0.1	U
		Babesia duncani IgG	0.022	0.1	U
		Babesia duncani IgM	0.021	0.1	U
		Babesia microti IRA IgG	0.018	0.1	U
		Babesia microti IRA IgM	0.021	0.1	U
		Babesia microti p32 IgG	0.022	0.1	U
		Babesia microti p32 IgM	0.021	0.1	U
		Babesia microti p41 IgG	0.025	0.1	U
		Babesia microti p41 IgM	0.023	0.1	U
		Babesia microti WCS IgG	0.022	0.1	U
		Babesia microti WCS IgM	0.018	0.1	U
		Bartonella elizabethae IgG	0.019	0.1	U
		Bartonella elizabethae IgM	0.014	0.1	U
		Bartonella henselae 17 kDa IgG	0.018	0.1	U
		Bartonella henselae 17 kDa IgM	0.027	0.1	U
		Bartonella henselae 26 kDa IgG	0.022	0.1	U
		Bartonella henselae 26 kDa IgM	0.022	0.1	U
		Bartonella henselae SucB IgG	0.02	0.1	U
		Bartonella henselae SucB IgM	0.019	0.1	U
		Bartonella quintana IgG	0.017	0.1	U
		Bartonella quintana IgM	0.022	0.1	U
		Bartonella vinsonii IgG	0.022	0.1	U
		Bartonella vinsonii IgM	0.02	0.1	U
		Borrelia afzelii BmpA IgG	0.02	0.1	U
		Borrelia afzelii BmpA IgM	0.023	0.1	U
		Borrelia afzelii DbpA IgG	0.023	0.1	U
		Borrelia afzelii DbpA IgM	0.024	0.1	U
		Borrelia afzelii OspA IgG	0.02	0.1	U
		Borrelia afzelii OspA IgM	0.019	0.1	U
		Borrelia afzelii OspC IgG	0.022	0.1	U
		Borrelia afzelii OspC IgM	0.022	0.1	U
		Borrelia afzelii p100 IgG	0.021	0.1	U
		Borrelia afzelii p100 IgM	0.022	0.1	U
		Borrelia andersonii IgG	0.019	0.1	U
		Borrelia andersonii IgM	0.02	0.1	U
		Borrelia bavariensis DbpA IgG	0.015	0.1	U
		Borrelia bavariensis DbpA IgM	0.018	0.1	U
		Borrelia bavariensis p58 IgG	0.022	0.1	U
		Borrelia bavariensis p58 IgM	0.02	0.1	U
		Borrelia bavariensis VlsE1 IgG	0.018	0.1	U
		Borrelia bavariensis VlsE1 IgM	0.016	0.1	U
		Borrelia bissettiae IgG	0.021	0.1	U
		Borrelia bissettiae IgM	0.016	0.1	U
		Borrelia burgdorferi 297 strain WCS IgG	0.021	0.1	U
		Borrelia burgdorferi 297 strain WCS IgM	0.021	0.1	U
		Borrelia burgdorferi C6 peptide IgG	0.016	0.1	U
		Borrelia burgdorferi C6 peptide IgM	0.017	0.1	U
		Borrelia burgdorferi crude extract B31 IgG	0.02	0.1	U
		Borrelia burgdorferi crude extract B31 IgM	0.023	0.1	U
		Borrelia burgdorferi p18 (DbpB) IgG	0.023	0.1	U
		Borrelia burgdorferi p18 (DbpB) IgM	0.022	0.1	U
		Borrelia burgdorferi p23-25 (OspC) IgG	0.02	0.1	U
		Borrelia burgdorferi p23-25 (OspC) IgM	0.019	0.1	U
		Borrelia burgdorferi p28 IgG	0.021	0.1	U
		Borrelia burgdorferi p28 IgM	0.023	0.1	U
		Borrelia burgdorferi p30 IgG	0.022	0.1	U
		Borrelia burgdorferi p30 IgM	0.024	0.1	U
		Borrelia burgdorferi p31 (OspA) IgG	0.02	0.1	U
		Borrelia burgdorferi p31 (OspA) IgM	0.025	0.1	U
		Borrelia burgdorferi p34 (OspB) IgG	0.025	0.1	U
		Borrelia burgdorferi p34 (OspB) IgM	0.021	0.1	U
		Borrelia burgdorferi p39 (BmpA) IgG	0.019	0.1	U
		Borrelia burgdorferi p39 (BmpA) IgM	0.016	0.1	U
		Borrelia burgdorferi p41 IgG	0.021	0.1	U
		Borrelia burgdorferi p41 IgM	0.021	0.1	U
		Borrelia burgdorferi p45 IgG	0.023	0.1	U
		Borrelia burgdorferi p45 IgM	0.021	0.1	U
		Borrelia burgdorferi p58 IgG	0.018	0.1	U
		Borrelia burgdorferi p58 IgM	0.022	0.1	U
		Borrelia burgdorferi p66 IgG	0.018	0.1	U
		Borrelia burgdorferi p66 IgM	0.023	0.1	U
		Borrelia burgdorferi p83-93 IgG	0.022	0.1	U
		Borrelia burgdorferi p83-93 IgM	0.018	0.1	U
		Borrelia burgdorferi VlsE1 IgG	0.019	0.1	U
		Borrelia burgdorferi VlsE1 IgM	0.021	0.1	U
		Borrelia californiensis IgG	0.019	0.1	U
		Borrelia californiensis IgM	0.019	0.1	U
		Borrelia garinii DbpA IgG	0.02	0.1	U
		Borrelia garinii DbpA IgM	0.022	0.1	U
		Borrelia garinii OspC IgG	0.019	0.1	U
		Borrelia garinii OspC IgM	0.02	0.1	U
		Borrelia hermsii IgG	0.022	0.1	U
		Borrelia hermsii IgM	0.019	0.1	U
		Borrelia lusitaniae IgG	0.02	0.1	U
		Borrelia lusitaniae IgM	0.021	0.1	U
		Borrelia maritima IgG	0.026	0.1	U
		Borrelia maritima IgM	0.023	0.1	U
		Borrelia mayonii IgG	0.02	0.1	U
		Borrelia mayonii IgM	0.02	0.1	U
		Borrelia miyamotoi IgG	0.024	0.1	U
		Borrelia miyamotoi IgM	0.021	0.1	U
		Borrelia spielmanii DbpA IgG	0.023	0.1	U
		Borrelia spielmanii DbpA IgM	0.021	0.1	U
		Borrelia spielmanii OspC IgG	0.015	0.1	U
		Borrelia spielmanii OspC IgM	0.021	0.1	U
		Borrelia turcica IgG	0.022	0.1	U
		Borrelia turcica IgM	0.02	0.1	U
		Borrelia turicatae IgG	0.017	0.1	U
		Borrelia turicatae IgM	0.02	0.1	U
		Borrelia valaisiana IgG	0.024	0.1	U
		Borrelia valaisiana IgM	0.022	0.1	U
		Borrelia yangtzensis IgG	0.02	0.1	U
		Borrelia yangtzensis IgM	0.018	0.1	U
		Chlamydophila pneumoniae IgG	0.023	0.1	U
		Chlamydophila pneumoniae IgM	0.02	0.1	U
		Coxsackie Virus IgG	0.015	0.1	U
		Coxsackie Virus IgM	0.022	0.1	U
		Ehrlichia chaffeensis IgG	0.017	0.1	U
		Ehrlichia chaffeensis IgM	0.015	0.1	U
		Mycoplasma pneumoniae IgG	0.022	0.1	U
		Mycoplasma pneumoniae IgM	0.023	0.1	U
		Parvovirus B19 VLP VP1/Vp2 Co Capsid IgG	0.023	0.1	U
		Parvovirus B19 VLP VP1/Vp2 Co Capsid IgM	0.022	0.1	U
		Parvovirus B19 VLP VP2 IgG	0.021	0.1	U
		Parvovirus B19 VLP VP2 IgM	0.024	0.1	U
		Powassan Virus IgG	0.02	0.1	U
		Powassan Virus IgM	0.021	0.1	U
		Rickettsia typhi OmpB IgG	0.024	0.1	U
		Rickettsia typhi OmpB IgM	0.018	0.1	U
		Rickettsia typhi Surface antigen IgG	0.024	0.1	U
		Rickettsia typhi Surface antigen IgM	0.02	0.1	U
		Tickborne Encephalitis Virus IgG	0.02	0.1	U
		Tickborne Encephalitis Virus IgM	0.021	0.1	U
		Toxoplasma gondii Crude Extract IgG	0.02	0.1	U
		Toxoplasma gondii Crude Extract IgM	0.019	0.1	U
		Toxoplasma gondii MIC3 IgG	0.019	0.1	U
		Toxoplasma gondii MIC3 IgM	0.019	0.1	U
		Toxoplasma gondii p24 IgG	0.018	0.1	U
		Toxoplasma gondii p24 IgM	0.022	0.1	U
		Toxoplasma gondii p29 IgG	0.019	0.1	U
		Toxoplasma gondii p29 IgM	0.02	0.1	U
		Toxoplasma gondii p30 IgG	0.022	0.1	U
		Toxoplasma gondii p30 IgM	0.024	0.1	U
		West Nile Virus IgG	0.018	0.1	U
		West Nile Virus IgM	0.018	0.1	U
