## Supplementary table 4 for "A customizable multiplex protein microarray for antibody testing and its application for tick-borne and other infectious diseases"

### Sheet: Sheet1
		Test Name	Sample Level	Percentage Recovery (%)	Slope	Intercept	Linearity Evaluation Result
		Anaplasma phagocytophilum Msp2 (p44) IgG	Level 1	0.9	0.995	-0.017	Reportable Range Verified
			Level 2	1.024			Reportable Range Verified
			Level 3	1.082			Reportable Range Verified
			Level 4	0.913			Reportable Range Verified
			Level 5	1.091			Reportable Range Verified
		Test Name	Sample Level	Percentage Recovery (%)	Slope	Intercept	Linearity Evaluation Result
		Anaplasma phagocytophilum Msp2 (p44) IgM	Level 1	0.942	1.04	-0.015	Reportable Range Verified
			Level 2	1.066			Reportable Range Verified
			Level 3	0.981			Reportable Range Verified
			Level 4	0.99			Reportable Range Verified
			Level 5	1.104			Reportable Range Verified
		Test Name	Sample Level	Percentage Recovery (%)	Slope	Intercept	Linearity Evaluation Result
		Anaplasma phagocytophilum Msp5 IgG	Level 1	0.908	1.032	-0.017	Reportable Range Verified
			Level 2	0.976			Reportable Range Verified
			Level 3	1.015			Reportable Range Verified
			Level 4	0.984			Reportable Range Verified
			Level 5	1.092			Reportable Range Verified
		Test Name	Sample Level	Percentage Recovery (%)	Slope	Intercept	Linearity Evaluation Result
		Anaplasma phagocytophilum Msp5 IgM	Level 1	0.9	1.049	-0.019	Reportable Range Verified
			Level 2	0.998			Reportable Range Verified
			Level 3	1.054			Reportable Range Verified
			Level 4	1.011			Reportable Range Verified
			Level 5	1.102			Reportable Range Verified
		Test Name	Sample Level	Percentage Recovery (%)	Slope	Intercept	Linearity Evaluation Result
		Anaplasma phagocytophilum OmpA IgG	Level 1	0.9	1.049	-0.02	Reportable Range Verified
			Level 2	1.052			Reportable Range Verified
			Level 3	0.992			Reportable Range Verified
			Level 4	0.998			Reportable Range Verified
			Level 5	1.111			Reportable Range Verified
		Test Name	Sample Level	Percentage Recovery (%)	Slope	Intercept	Linearity Evaluation Result
		Anaplasma phagocytophilum OmpA IgM	Level 1	0.883	1.025	-0.02	Reportable Range Verified
			Level 2	1.064			Reportable Range Verified
			Level 3	0.957			Reportable Range Verified
			Level 4	0.993			Reportable Range Verified
			Level 5	1.1			Reportable Range Verified
		Test Name	Sample Level	Percentage Recovery (%)	Slope	Intercept	Linearity Evaluation Result
		Babesia duncani IgG	Level 1	0.908	1.046	-0.019	Reportable Range Verified
			Level 2	0.985			Reportable Range Verified
			Level 3	0.995			Reportable Range Verified
			Level 4	1.014			Reportable Range Verified
			Level 5	1.112			Reportable Range Verified
		Test Name	Sample Level	Percentage Recovery (%)	Slope	Intercept	Linearity Evaluation Result
		Babesia duncani IgM	Level 1	0.908	1.041	-0.02	Reportable Range Verified
			Level 2	0.965			Reportable Range Verified
			Level 3	0.978			Reportable Range Verified
			Level 4	1.029			Reportable Range Verified
			Level 5	1.125			Reportable Range Verified
		Test Name	Sample Level	Percentage Recovery (%)	Slope	Intercept	Linearity Evaluation Result
		Babesia microti IRA IgG	Level 1	0.9	1.035	-0.019	Reportable Range Verified
			Level 2	0.975			Reportable Range Verified
			Level 3	1.012			Reportable Range Verified
			Level 4	0.998			Reportable Range Verified
			Level 5	1.099			Reportable Range Verified
		Test Name	Sample Level	Percentage Recovery (%)	Slope	Intercept	Linearity Evaluation Result
		Babesia microti IRA IgM	Level 1	0.875	1.061	-0.016	Reportable Range Verified
			Level 2	1.026			Reportable Range Verified
			Level 3	1.095			Reportable Range Verified
			Level 4	1.027			Reportable Range Verified
			Level 5	1.071			Reportable Range Verified
		Test Name	Sample Level	Percentage Recovery (%)	Slope	Intercept	Linearity Evaluation Result
		Babesia microti p32 IgG	Level 1	0.917	1.044	-0.018	Reportable Range Verified
			Level 2	0.999			Reportable Range Verified
			Level 3	0.989			Reportable Range Verified
			Level 4	1.012			Reportable Range Verified
			Level 5	1.104			Reportable Range Verified
		Test Name	Sample Level	Percentage Recovery (%)	Slope	Intercept	Linearity Evaluation Result
		Babesia microti p32 IgM	Level 1	0.867	1.016	-0.008	Reportable Range Verified
			Level 2	1.041			Reportable Range Verified
			Level 3	1.1			Reportable Range Verified
			Level 4	0.943			Reportable Range Verified
			Level 5	1.089			Reportable Range Verified
		Test Name	Sample Level	Percentage Recovery (%)	Slope	Intercept	Linearity Evaluation Result
		Babesia microti p41 IgG	Level 1	0.933	1.02	-0.016	Reportable Range Verified
			Level 2	0.939			Reportable Range Verified
			Level 3	1.112			Reportable Range Verified
			Level 4	1.018			Reportable Range Verified
			Level 5	1.102			Reportable Range Verified
		Test Name	Sample Level	Percentage Recovery (%)	Slope	Intercept	Linearity Evaluation Result
		Babesia microti p41 IgM	Level 1	0.883	1.03	-0.021	Reportable Range Verified
			Level 2	0.978			Reportable Range Verified
			Level 3	1.073			Reportable Range Verified
			Level 4	0.958			Reportable Range Verified
			Level 5	1.111			Reportable Range Verified
		Test Name	Sample Level	Percentage Recovery (%)	Slope	Intercept	Linearity Evaluation Result
		Babesia microti WCS IgG	Level 1	0.9	1.049	-0.019	Reportable Range Verified
			Level 2	1.031			Reportable Range Verified
			Level 3	1.005			Reportable Range Verified
			Level 4	1.017			Reportable Range Verified
			Level 5	1.095			Reportable Range Verified
		Test Name	Sample Level	Percentage Recovery (%)	Slope	Intercept	Linearity Evaluation Result
		Babesia microti WCS IgM	Level 1	0.908	1.019	-0.017	Reportable Range Verified
			Level 2	0.952			Reportable Range Verified
			Level 3	1			Reportable Range Verified
			Level 4	0.983			Reportable Range Verified
			Level 5	1.093			Reportable Range Verified
		Test Name	Sample Level	Percentage Recovery (%)	Slope	Intercept	Linearity Evaluation Result
		Bartonella elizabethae IgG	Level 1	0.9	1.063	-0.023	Reportable Range Verified
			Level 2	0.988			Reportable Range Verified
			Level 3	1.145			Reportable Range Verified
			Level 4	1.042			Reportable Range Verified
			Level 5	1.104			Reportable Range Verified
		Test Name	Sample Level	Percentage Recovery (%)	Slope	Intercept	Linearity Evaluation Result
		Bartonella elizabethae IgM	Level 1	0.883	0.996	-0.017	Reportable Range Verified
			Level 2	0.983			Reportable Range Verified
			Level 3	0.975			Reportable Range Verified
			Level 4	0.94			Reportable Range Verified
			Level 5	1.058			Reportable Range Verified
		Test Name	Sample Level	Percentage Recovery (%)	Slope	Intercept	Linearity Evaluation Result
		Bartonella henselae 17 kDa IgG	Level 1	0.9	1.014	-0.001	Reportable Range Verified
			Level 2	1.007			Reportable Range Verified
			Level 3	1.151			Reportable Range Verified
			Level 4	0.906			Reportable Range Verified
			Level 5	1.126			Reportable Range Verified
		Test Name	Sample Level	Percentage Recovery (%)	Slope	Intercept	Linearity Evaluation Result
		Bartonella henselae 17 kDa IgM	Level 1	0.892	0.999	-0.019	Reportable Range Verified
			Level 2	1.025			Reportable Range Verified
			Level 3	1.043			Reportable Range Verified
			Level 4	0.912			Reportable Range Verified
			Level 5	1.101			Reportable Range Verified
		Test Name	Sample Level	Percentage Recovery (%)	Slope	Intercept	Linearity Evaluation Result
		Bartonella henselae 26 kDa IgG	Level 1	0.875	1.035	-0.021	Reportable Range Verified
			Level 2	1.012			Reportable Range Verified
			Level 3	1.002			Reportable Range Verified
			Level 4	0.983			Reportable Range Verified
			Level 5	1.091			Reportable Range Verified
		Test Name	Sample Level	Percentage Recovery (%)	Slope	Intercept	Linearity Evaluation Result
		Bartonella henselae 26 kDa IgM	Level 1	0.925	1.024	-0.017	Reportable Range Verified
			Level 2	0.951			Reportable Range Verified
			Level 3	1.083			Reportable Range Verified
			Level 4	1.014			Reportable Range Verified
			Level 5	1.108			Reportable Range Verified
		Test Name	Sample Level	Percentage Recovery (%)	Slope	Intercept	Linearity Evaluation Result
		Bartonella henselae SucB IgG	Level 1	0.917	1.045	-0.016	Reportable Range Verified
			Level 2	1.004			Reportable Range Verified
			Level 3	1.063			Reportable Range Verified
			Level 4	1.012			Reportable Range Verified
			Level 5	1.086			Reportable Range Verified
		Test Name	Sample Level	Percentage Recovery (%)	Slope	Intercept	Linearity Evaluation Result
		Bartonella henselae SucB IgM	Level 1	0.875	1.049	-0.023	Reportable Range Verified
			Level 2	0.988			Reportable Range Verified
			Level 3	1.034			Reportable Range Verified
			Level 4	0.982			Reportable Range Verified
			Level 5	1.124			Reportable Range Verified
		Test Name	Sample Level	Percentage Recovery (%)	Slope	Intercept	Linearity Evaluation Result
		Bartonella quintana IgG	Level 1	0.883	1.007	-0.017	Reportable Range Verified
			Level 2	0.985			Reportable Range Verified
			Level 3	1.007			Reportable Range Verified
			Level 4	0.954			Reportable Range Verified
			Level 5	1.065			Reportable Range Verified
		Test Name	Sample Level	Percentage Recovery (%)	Slope	Intercept	Linearity Evaluation Result
		Bartonella quintana IgM	Level 1	0.883	1.043	-0.021	Reportable Range Verified
			Level 2	0.989			Reportable Range Verified
			Level 3	1.007			Reportable Range Verified
			Level 4	0.986			Reportable Range Verified
			Level 5	1.105			Reportable Range Verified
		Test Name	Sample Level	Percentage Recovery (%)	Slope	Intercept	Linearity Evaluation Result
		Bartonella vinsonii IgG	Level 1	0.908	1.013	-0.016	Reportable Range Verified
			Level 2	1.034			Reportable Range Verified
			Level 3	0.98			Reportable Range Verified
			Level 4	0.953			Reportable Range Verified
			Level 5	1.079			Reportable Range Verified
		Test Name	Sample Level	Percentage Recovery (%)	Slope	Intercept	Linearity Evaluation Result
		Bartonella vinsonii IgM	Level 1	0.875	1.025	-0.022	Reportable Range Verified
			Level 2	1.004			Reportable Range Verified
			Level 3	1.039			Reportable Range Verified
			Level 4	0.95			Reportable Range Verified
			Level 5	1.111			Reportable Range Verified
		Test Name	Sample Level	Percentage Recovery (%)	Slope	Intercept	Linearity Evaluation Result
		Borrelia afzelii BmpA IgG	Level 1	0.908	1.02	-0.017	Reportable Range Verified
			Level 2	1.069			Reportable Range Verified
			Level 3	1.037			Reportable Range Verified
			Level 4	0.953			Reportable Range Verified
			Level 5	1.094			Reportable Range Verified
		Test Name	Sample Level	Percentage Recovery (%)	Slope	Intercept	Linearity Evaluation Result
		Borrelia afzelii BmpA IgM	Level 1	0.917	1.012	-0.015	Reportable Range Verified
			Level 2	0.987			Reportable Range Verified
			Level 3	0.984			Reportable Range Verified
			Level 4	0.957			Reportable Range Verified
			Level 5	1.072			Reportable Range Verified
		Test Name	Sample Level	Percentage Recovery (%)	Slope	Intercept	Linearity Evaluation Result
		Borrelia afzelii DbpA IgG	Level 1	0.9	1.044	-0.019	Reportable Range Verified
			Level 2	1.052			Reportable Range Verified
			Level 3	0.988			Reportable Range Verified
			Level 4	1.009			Reportable Range Verified
			Level 5	1.104			Reportable Range Verified
		Test Name	Sample Level	Percentage Recovery (%)	Slope	Intercept	Linearity Evaluation Result
		Borrelia afzelii DbpA IgM	Level 1	0.85	1.021	-0.022	Reportable Range Verified
			Level 2	0.966			Reportable Range Verified
			Level 3	0.968			Reportable Range Verified
			Level 4	0.968			Reportable Range Verified
			Level 5	1.078			Reportable Range Verified
		Test Name	Sample Level	Percentage Recovery (%)	Slope	Intercept	Linearity Evaluation Result
		Borrelia afzelii OspA IgG	Level 1	0.892	1.044	-0.021	Reportable Range Verified
			Level 2	1.044			Reportable Range Verified
			Level 3	1.105			Reportable Range Verified
			Level 4	0.983			Reportable Range Verified
			Level 5	1.11			Reportable Range Verified
		Test Name	Sample Level	Percentage Recovery (%)	Slope	Intercept	Linearity Evaluation Result
		Borrelia afzelii OspA IgM	Level 1	0.883	1.053	-0.014	Reportable Range Verified
			Level 2	1.026			Reportable Range Verified
			Level 3	1.084			Reportable Range Verified
			Level 4	1.022			Reportable Range Verified
			Level 5	1.061			Reportable Range Verified
		Test Name	Sample Level	Percentage Recovery (%)	Slope	Intercept	Linearity Evaluation Result
		Borrelia afzelii OspC IgG	Level 1	0.9	1.041	-0.019	Reportable Range Verified
			Level 2	1.024			Reportable Range Verified
			Level 3	1.035			Reportable Range Verified
			Level 4	0.984			Reportable Range Verified
			Level 5	1.104			Reportable Range Verified
		Test Name	Sample Level	Percentage Recovery (%)	Slope	Intercept	Linearity Evaluation Result
		Borrelia afzelii OspC IgM	Level 1	0.9	0.998	-0.017	Reportable Range Verified
			Level 2	1.021			Reportable Range Verified
			Level 3	0.999			Reportable Range Verified
			Level 4	0.923			Reportable Range Verified
			Level 5	1.084			Reportable Range Verified
		Test Name	Sample Level	Percentage Recovery (%)	Slope	Intercept	Linearity Evaluation Result
		Borrelia afzelii p100 IgG	Level 1	0.908	1.017	-0.017	Reportable Range Verified
			Level 2	1.028			Reportable Range Verified
			Level 3	0.952			Reportable Range Verified
			Level 4	0.995			Reportable Range Verified
			Level 5	1.09			Reportable Range Verified
		Test Name	Sample Level	Percentage Recovery (%)	Slope	Intercept	Linearity Evaluation Result
		Borrelia afzelii p100 IgM	Level 1	0.883	1.039	-0.021	Reportable Range Verified
			Level 2	1.004			Reportable Range Verified
			Level 3	0.974			Reportable Range Verified
			Level 4	0.986			Reportable Range Verified
			Level 5	1.109			Reportable Range Verified
		Test Name	Sample Level	Percentage Recovery (%)	Slope	Intercept	Linearity Evaluation Result
		Borrelia andersonii IgG	Level 1	0.892	1.032	-0.02	Reportable Range Verified
			Level 2	0.965			Reportable Range Verified
			Level 3	1.072			Reportable Range Verified
			Level 4	1.006			Reportable Range Verified
			Level 5	1.107			Reportable Range Verified
		Test Name	Sample Level	Percentage Recovery (%)	Slope	Intercept	Linearity Evaluation Result
		Borrelia andersonii IgM	Level 1	0.875	1.021	-0.02	Reportable Range Verified
			Level 2	0.958			Reportable Range Verified
			Level 3	0.981			Reportable Range Verified
			Level 4	0.971			Reportable Range Verified
			Level 5	1.089			Reportable Range Verified
		Test Name	Sample Level	Percentage Recovery (%)	Slope	Intercept	Linearity Evaluation Result
		Borrelia bavariensis DbpA IgG	Level 1	0.858	1.038	-0.023	Reportable Range Verified
			Level 2	1.045			Reportable Range Verified
			Level 3	1.004			Reportable Range Verified
			Level 4	0.984			Reportable Range Verified
			Level 5	1.097			Reportable Range Verified
		Test Name	Sample Level	Percentage Recovery (%)	Slope	Intercept	Linearity Evaluation Result
		Borrelia bavariensis DbpA IgM	Level 1	0.875	1.027	-0.021	Reportable Range Verified
			Level 2	1.05			Reportable Range Verified
			Level 3	1.033			Reportable Range Verified
			Level 4	0.958			Reportable Range Verified
			Level 5	1.103			Reportable Range Verified
		Test Name	Sample Level	Percentage Recovery (%)	Slope	Intercept	Linearity Evaluation Result
		Borrelia bavariensis p58 IgG	Level 1	0.908	1.015	-0.017	Reportable Range Verified
			Level 2	1.007			Reportable Range Verified
			Level 3	1.009			Reportable Range Verified
			Level 4	0.953			Reportable Range Verified
			Level 5	1.085			Reportable Range Verified
		Test Name	Sample Level	Percentage Recovery (%)	Slope	Intercept	Linearity Evaluation Result
		Borrelia bavariensis p58 IgM	Level 1	0.892	1.032	-0.019	Reportable Range Verified
			Level 2	1.04			Reportable Range Verified
			Level 3	1.009			Reportable Range Verified
			Level 4	0.973			Reportable Range Verified
			Level 5	1.097			Reportable Range Verified
		Test Name	Sample Level	Percentage Recovery (%)	Slope	Intercept	Linearity Evaluation Result
		Borrelia bavariensis VlsE1 IgG	Level 1	0.925	1.022	-0.003	Reportable Range Verified
			Level 2	1.033			Reportable Range Verified
			Level 3	1.102			Reportable Range Verified
			Level 4	0.952			Reportable Range Verified
			Level 5	1.078			Reportable Range Verified
		Test Name	Sample Level	Percentage Recovery (%)	Slope	Intercept	Linearity Evaluation Result
		Borrelia bavariensis VlsE1 IgM	Level 1	0.858	1.043	-0.024	Reportable Range Verified
			Level 2	0.974			Reportable Range Verified
			Level 3	1.037			Reportable Range Verified
			Level 4	1.026			Reportable Range Verified
			Level 5	1.118			Reportable Range Verified
		Test Name	Sample Level	Percentage Recovery (%)	Slope	Intercept	Linearity Evaluation Result
		Borrelia bissettiae IgG	Level 1	0.867	1.038	-0.023	Reportable Range Verified
			Level 2	1.036			Reportable Range Verified
			Level 3	1.101			Reportable Range Verified
			Level 4	0.973			Reportable Range Verified
			Level 5	1.111			Reportable Range Verified
		Test Name	Sample Level	Percentage Recovery (%)	Slope	Intercept	Linearity Evaluation Result
		Borrelia bissettiae IgM	Level 1	0.917	1.042	-0.018	Reportable Range Verified
			Level 2	0.984			Reportable Range Verified
			Level 3	1.105			Reportable Range Verified
			Level 4	1			Reportable Range Verified
			Level 5	1.084			Reportable Range Verified
		Test Name	Sample Level	Percentage Recovery (%)	Slope	Intercept	Linearity Evaluation Result
		Borrelia burgdorferi 297 strain WCS IgG	Level 1	0.9	1.013	-0.016	Reportable Range Verified
			Level 2	0.958			Reportable Range Verified
			Level 3	1.037			Reportable Range Verified
			Level 4	1.028			Reportable Range Verified
			Level 5	1.072			Reportable Range Verified
		Test Name	Sample Level	Percentage Recovery (%)	Slope	Intercept	Linearity Evaluation Result
		Borrelia burgdorferi 297 strain WCS IgM	Level 1	0.867	1.021	-0.024	Reportable Range Verified
			Level 2	0.951			Reportable Range Verified
			Level 3	1.059			Reportable Range Verified
			Level 4	0.933			Reportable Range Verified
			Level 5	1.126			Reportable Range Verified
		Test Name	Sample Level	Percentage Recovery (%)	Slope	Intercept	Linearity Evaluation Result
		Borrelia burgdorferi C6 peptide IgG	Level 1	0.925	1.049	-0.005	Reportable Range Verified
			Level 2	0.997			Reportable Range Verified
			Level 3	1.136			Reportable Range Verified
			Level 4	0.974			Reportable Range Verified
			Level 5	1.086			Reportable Range Verified
		Test Name	Sample Level	Percentage Recovery (%)	Slope	Intercept	Linearity Evaluation Result
		Borrelia burgdorferi C6 peptide IgM	Level 1	0.917	1.038	-0.018	Reportable Range Verified
			Level 2	1.031			Reportable Range Verified
			Level 3	1.03			Reportable Range Verified
			Level 4	0.974			Reportable Range Verified
			Level 5	1.109			Reportable Range Verified
		Test Name	Sample Level	Percentage Recovery (%)	Slope	Intercept	Linearity Evaluation Result
		Borrelia burgdorferi crude extract B31 IgG	Level 1	0.908	1.033	-0.019	Reportable Range Verified
			Level 2	1.004			Reportable Range Verified
			Level 3	1.044			Reportable Range Verified
			Level 4	0.966			Reportable Range Verified
			Level 5	1.109			Reportable Range Verified
		Test Name	Sample Level	Percentage Recovery (%)	Slope	Intercept	Linearity Evaluation Result
		Borrelia burgdorferi crude extract B31 IgM	Level 1	0.892	1.025	-0.017	Reportable Range Verified
			Level 2	1.022			Reportable Range Verified
			Level 3	1.004			Reportable Range Verified
			Level 4	0.982			Reportable Range Verified
			Level 5	1.07			Reportable Range Verified
		Test Name	Sample Level	Percentage Recovery (%)	Slope	Intercept	Linearity Evaluation Result
		Borrelia burgdorferi p18 (DbpB) IgG	Level 1	0.867	1.03	-0.02	Reportable Range Verified
			Level 2	1.026			Reportable Range Verified
			Level 3	0.993			Reportable Range Verified
			Level 4	0.985			Reportable Range Verified
			Level 5	1.078			Reportable Range Verified
		Test Name	Sample Level	Percentage Recovery (%)	Slope	Intercept	Linearity Evaluation Result
		Borrelia burgdorferi p18 (DbpB) IgM	Level 1	0.892	1.013	-0.004	Reportable Range Verified
			Level 2	1.034			Reportable Range Verified
			Level 3	1.117			Reportable Range Verified
			Level 4	0.927			Reportable Range Verified
			Level 5	1.102			Reportable Range Verified
		Test Name	Sample Level	Percentage Recovery (%)	Slope	Intercept	Linearity Evaluation Result
		Borrelia burgdorferi p23-25 (OspC) IgG	Level 1	0.908	1.053	-0.019	Reportable Range Verified
			Level 2	1.027			Reportable Range Verified
			Level 3	1.011			Reportable Range Verified
			Level 4	0.998			Reportable Range Verified
			Level 5	1.112			Reportable Range Verified
		Test Name	Sample Level	Percentage Recovery (%)	Slope	Intercept	Linearity Evaluation Result
		Borrelia burgdorferi p23-25 (OspC) IgM	Level 1	0.875	1.043	-0.023	Reportable Range Verified
			Level 2	0.969			Reportable Range Verified
			Level 3	1.124			Reportable Range Verified
			Level 4	0.977			Reportable Range Verified
			Level 5	1.095			Reportable Range Verified
		Test Name	Sample Level	Percentage Recovery (%)	Slope	Intercept	Linearity Evaluation Result
		Borrelia burgdorferi p28 IgG	Level 1	0.867	0.992	-0.02	Reportable Range Verified
			Level 2	1.002			Reportable Range Verified
			Level 3	0.979			Reportable Range Verified
			Level 4	0.912			Reportable Range Verified
			Level 5	1.084			Reportable Range Verified
		Test Name	Sample Level	Percentage Recovery (%)	Slope	Intercept	Linearity Evaluation Result
		Borrelia burgdorferi p28 IgM	Level 1	0.908	1.033	-0.018	Reportable Range Verified
			Level 2	0.978			Reportable Range Verified
			Level 3	1.049			Reportable Range Verified
			Level 4	0.973			Reportable Range Verified
			Level 5	1.098			Reportable Range Verified
		Test Name	Sample Level	Percentage Recovery (%)	Slope	Intercept	Linearity Evaluation Result
		Borrelia burgdorferi p30 IgG	Level 1	0.908	1.036	-0.018	Reportable Range Verified
			Level 2	0.98			Reportable Range Verified
			Level 3	1.043			Reportable Range Verified
			Level 4	1.014			Reportable Range Verified
			Level 5	1.095			Reportable Range Verified
		Test Name	Sample Level	Percentage Recovery (%)	Slope	Intercept	Linearity Evaluation Result
		Borrelia burgdorferi p30 IgM	Level 1	0.85	1.018	-0.022	Reportable Range Verified
			Level 2	0.99			Reportable Range Verified
			Level 3	0.959			Reportable Range Verified
			Level 4	0.958			Reportable Range Verified
			Level 5	1.084			Reportable Range Verified
		Test Name	Sample Level	Percentage Recovery (%)	Slope	Intercept	Linearity Evaluation Result
		Borrelia burgdorferi p31 (OspA) IgG	Level 1	0.867	1.014	-0.02	Reportable Range Verified
			Level 2	1.058			Reportable Range Verified
			Level 3	1.019			Reportable Range Verified
			Level 4	0.954			Reportable Range Verified
			Level 5	1.079			Reportable Range Verified
		Test Name	Sample Level	Percentage Recovery (%)	Slope	Intercept	Linearity Evaluation Result
		Borrelia burgdorferi p31 (OspA) IgM	Level 1	0.842	1.034	-0.024	Reportable Range Verified
			Level 2	1.033			Reportable Range Verified
			Level 3	1.071			Reportable Range Verified
			Level 4	0.981			Reportable Range Verified
			Level 5	1.092			Reportable Range Verified
		Test Name	Sample Level	Percentage Recovery (%)	Slope	Intercept	Linearity Evaluation Result
		Borrelia burgdorferi p34 (OspB) IgG	Level 1	0.9	1.055	-0.019	Reportable Range Verified
			Level 2	1.069			Reportable Range Verified
			Level 3	1.075			Reportable Range Verified
			Level 4	1.017			Reportable Range Verified
			Level 5	1.094			Reportable Range Verified
		Test Name	Sample Level	Percentage Recovery (%)	Slope	Intercept	Linearity Evaluation Result
		Borrelia burgdorferi p34 (OspB) IgM	Level 1	0.908	1.045	-0.019	Reportable Range Verified
			Level 2	0.984			Reportable Range Verified
			Level 3	1.035			Reportable Range Verified
			Level 4	1.064			Reportable Range Verified
			Level 5	1.11			Reportable Range Verified
		Test Name	Sample Level	Percentage Recovery (%)	Slope	Intercept	Linearity Evaluation Result
		Borrelia burgdorferi p39 (BmpA) IgG	Level 1	0.892	1	-0.017	Reportable Range Verified
			Level 2	0.982			Reportable Range Verified
			Level 3	0.962			Reportable Range Verified
			Level 4	0.931			Reportable Range Verified
			Level 5	1.078			Reportable Range Verified
		Test Name	Sample Level	Percentage Recovery (%)	Slope	Intercept	Linearity Evaluation Result
		Borrelia burgdorferi p39 (BmpA) IgM	Level 1	0.933	0.991	-0.014	Reportable Range Verified
			Level 2	0.968			Reportable Range Verified
			Level 3	1			Reportable Range Verified
			Level 4	0.91			Reportable Range Verified
			Level 5	1.086			Reportable Range Verified
		Test Name	Sample Level	Percentage Recovery (%)	Slope	Intercept	Linearity Evaluation Result
		Borrelia burgdorferi p41 IgG	Level 1	0.908	1.032	-0.017	Reportable Range Verified
			Level 2	1.038			Reportable Range Verified
			Level 3	1.005			Reportable Range Verified
			Level 4	0.982			Reportable Range Verified
			Level 5	1.087			Reportable Range Verified
		Test Name	Sample Level	Percentage Recovery (%)	Slope	Intercept	Linearity Evaluation Result
		Borrelia burgdorferi p41 IgM	Level 1	0.867	1.04	-0.022	Reportable Range Verified
			Level 2	1.02			Reportable Range Verified
			Level 3	0.997			Reportable Range Verified
			Level 4	0.984			Reportable Range Verified
			Level 5	1.101			Reportable Range Verified
		Test Name	Sample Level	Percentage Recovery (%)	Slope	Intercept	Linearity Evaluation Result
		Borrelia burgdorferi p45 IgG	Level 1	0.9	1.014	-0.017	Reportable Range Verified
			Level 2	0.957			Reportable Range Verified
			Level 3	1.056			Reportable Range Verified
			Level 4	0.958			Reportable Range Verified
			Level 5	1.076			Reportable Range Verified
		Test Name	Sample Level	Percentage Recovery (%)	Slope	Intercept	Linearity Evaluation Result
		Borrelia burgdorferi p45 IgM	Level 1	0.9	1.042	-0.018	Reportable Range Verified
			Level 2	1.037			Reportable Range Verified
			Level 3	1.046			Reportable Range Verified
			Level 4	1			Reportable Range Verified
			Level 5	1.086			Reportable Range Verified
		Test Name	Sample Level	Percentage Recovery (%)	Slope	Intercept	Linearity Evaluation Result
		Borrelia burgdorferi p58 IgG	Level 1	0.892	1.003	-0.017	Reportable Range Verified
			Level 2	1.029			Reportable Range Verified
			Level 3	1.052			Reportable Range Verified
			Level 4	0.945			Reportable Range Verified
			Level 5	1.069			Reportable Range Verified
		Test Name	Sample Level	Percentage Recovery (%)	Slope	Intercept	Linearity Evaluation Result
		Borrelia burgdorferi p58 IgM	Level 1	0.867	1.03	-0.01	Reportable Range Verified
			Level 2	1.026			Reportable Range Verified
			Level 3	1.111			Reportable Range Verified
			Level 4	0.96			Reportable Range Verified
			Level 5	1.076			Reportable Range Verified
		Test Name	Sample Level	Percentage Recovery (%)	Slope	Intercept	Linearity Evaluation Result
		Borrelia burgdorferi p66 IgG	Level 1	0.9	1.044	-0.02	Reportable Range Verified
			Level 2	1.02			Reportable Range Verified
			Level 3	1.059			Reportable Range Verified
			Level 4	0.985			Reportable Range Verified
			Level 5	1.109			Reportable Range Verified
		Test Name	Sample Level	Percentage Recovery (%)	Slope	Intercept	Linearity Evaluation Result
		Borrelia burgdorferi p66 IgM	Level 1	0.85	1.01	-0.023	Reportable Range Verified
			Level 2	1.016			Reportable Range Verified
			Level 3	0.928			Reportable Range Verified
			Level 4	0.974			Reportable Range Verified
			Level 5	1.104			Reportable Range Verified
		Test Name	Sample Level	Percentage Recovery (%)	Slope	Intercept	Linearity Evaluation Result
		Borrelia burgdorferi p83-93 IgG	Level 1	0.908	1.034	-0.018	Reportable Range Verified
			Level 2	1.056			Reportable Range Verified
			Level 3	1.064			Reportable Range Verified
			Level 4	0.972			Reportable Range Verified
			Level 5	1.103			Reportable Range Verified
		Test Name	Sample Level	Percentage Recovery (%)	Slope	Intercept	Linearity Evaluation Result
		Borrelia burgdorferi p83-93 IgM	Level 1	0.917	1.045	-0.019	Reportable Range Verified
			Level 2	0.978			Reportable Range Verified
			Level 3	1.066			Reportable Range Verified
			Level 4	0.974			Reportable Range Verified
			Level 5	1.126			Reportable Range Verified
		Test Name	Sample Level	Percentage Recovery (%)	Slope	Intercept	Linearity Evaluation Result
		Borrelia burgdorferi VlsE1 IgG	Level 1	0.85	1.005	-0.024	Reportable Range Verified
			Level 2	1.008			Reportable Range Verified
			Level 3	1.082			Reportable Range Verified
			Level 4	0.911			Reportable Range Verified
			Level 5	1.117			Reportable Range Verified
		Test Name	Sample Level	Percentage Recovery (%)	Slope	Intercept	Linearity Evaluation Result
		Borrelia burgdorferi VlsE1 IgM	Level 1	0.908	1.02	-0.016	Reportable Range Verified
			Level 2	1.002			Reportable Range Verified
			Level 3	1.074			Reportable Range Verified
			Level 4	0.963			Reportable Range Verified
			Level 5	1.083			Reportable Range Verified
		Test Name	Sample Level	Percentage Recovery (%)	Slope	Intercept	Linearity Evaluation Result
		Borrelia californiensis IgG	Level 1	0.883	1.003	-0.021	Reportable Range Verified
			Level 2	1.036			Reportable Range Verified
			Level 3	0.955			Reportable Range Verified
			Level 4	0.907			Reportable Range Verified
			Level 5	1.12			Reportable Range Verified
		Test Name	Sample Level	Percentage Recovery (%)	Slope	Intercept	Linearity Evaluation Result
		Borrelia californiensis IgM	Level 1	0.933	1.064	-0.011	Reportable Range Verified
			Level 2	1.084			Reportable Range Verified
			Level 3	1.044			Reportable Range Verified
			Level 4	1.043			Reportable Range Verified
			Level 5	1.081			Reportable Range Verified
		Test Name	Sample Level	Percentage Recovery (%)	Slope	Intercept	Linearity Evaluation Result
		Borrelia garinii DbpA IgG	Level 1	0.875	1.008	-0.02	Reportable Range Verified
			Level 2	0.938			Reportable Range Verified
			Level 3	0.973			Reportable Range Verified
			Level 4	0.961			Reportable Range Verified
			Level 5	1.086			Reportable Range Verified
		Test Name	Sample Level	Percentage Recovery (%)	Slope	Intercept	Linearity Evaluation Result
		Borrelia garinii DbpA IgM	Level 1	0.9	1.025	-0.017	Reportable Range Verified
			Level 2	1.001			Reportable Range Verified
			Level 3	0.974			Reportable Range Verified
			Level 4	0.986			Reportable Range Verified
			Level 5	1.08			Reportable Range Verified
		Test Name	Sample Level	Percentage Recovery (%)	Slope	Intercept	Linearity Evaluation Result
		Borrelia garinii OspC IgG	Level 1	0.925	1.057	-0.01	Reportable Range Verified
			Level 2	1.022			Reportable Range Verified
			Level 3	1.094			Reportable Range Verified
			Level 4	1.021			Reportable Range Verified
			Level 5	1.082			Reportable Range Verified
		Test Name	Sample Level	Percentage Recovery (%)	Slope	Intercept	Linearity Evaluation Result
		Borrelia garinii OspC IgM	Level 1	0.925	1.067	-0.017	Reportable Range Verified
			Level 2	1.035			Reportable Range Verified
			Level 3	1.078			Reportable Range Verified
			Level 4	1.036			Reportable Range Verified
			Level 5	1.098			Reportable Range Verified
		Test Name	Sample Level	Percentage Recovery (%)	Slope	Intercept	Linearity Evaluation Result
		Borrelia hermsii IgG	Level 1	0.908	1.038	-0.017	Reportable Range Verified
			Level 2	0.989			Reportable Range Verified
			Level 3	1.025			Reportable Range Verified
			Level 4	1.013			Reportable Range Verified
			Level 5	1.089			Reportable Range Verified
		Test Name	Sample Level	Percentage Recovery (%)	Slope	Intercept	Linearity Evaluation Result
		Borrelia hermsii IgM	Level 1	0.875	1.033	-0.022	Reportable Range Verified
			Level 2	1.037			Reportable Range Verified
			Level 3	0.96			Reportable Range Verified
			Level 4	0.993			Reportable Range Verified
			Level 5	1.115			Reportable Range Verified
		Test Name	Sample Level	Percentage Recovery (%)	Slope	Intercept	Linearity Evaluation Result
		Borrelia lusitaniae IgG	Level 1	0.9	1.023	-0.018	Reportable Range Verified
			Level 2	1			Reportable Range Verified
			Level 3	1.085			Reportable Range Verified
			Level 4	0.965			Reportable Range Verified
			Level 5	1.085			Reportable Range Verified
		Test Name	Sample Level	Percentage Recovery (%)	Slope	Intercept	Linearity Evaluation Result
		Borrelia lusitaniae IgM	Level 1	0.892	1.022	-0.007	Reportable Range Verified
			Level 2	1.093			Reportable Range Verified
			Level 3	1.015			Reportable Range Verified
			Level 4	0.959			Reportable Range Verified
			Level 5	1.082			Reportable Range Verified
		Test Name	Sample Level	Percentage Recovery (%)	Slope	Intercept	Linearity Evaluation Result
		Borrelia maritima IgG	Level 1	0.9	1.02	-0.017	Reportable Range Verified
			Level 2	1.009			Reportable Range Verified
			Level 3	1.038			Reportable Range Verified
			Level 4	0.97			Reportable Range Verified
			Level 5	1.074			Reportable Range Verified
		Test Name	Sample Level	Percentage Recovery (%)	Slope	Intercept	Linearity Evaluation Result
		Borrelia maritima IgM	Level 1	0.867	1.031	-0.021	Reportable Range Verified
			Level 2	1.022			Reportable Range Verified
			Level 3	1.073			Reportable Range Verified
			Level 4	0.975			Reportable Range Verified
			Level 5	1.092			Reportable Range Verified
		Test Name	Sample Level	Percentage Recovery (%)	Slope	Intercept	Linearity Evaluation Result
		Borrelia mayonii IgG	Level 1	0.892	1.029	-0.019	Reportable Range Verified
			Level 2	0.966			Reportable Range Verified
			Level 3	1.097			Reportable Range Verified
			Level 4	1.002			Reportable Range Verified
			Level 5	1.078			Reportable Range Verified
		Test Name	Sample Level	Percentage Recovery (%)	Slope	Intercept	Linearity Evaluation Result
		Borrelia mayonii IgM	Level 1	0.867	1.038	-0.022	Reportable Range Verified
			Level 2	0.988			Reportable Range Verified
			Level 3	1.033			Reportable Range Verified
			Level 4	0.977			Reportable Range Verified
			Level 5	1.105			Reportable Range Verified
		Test Name	Sample Level	Percentage Recovery (%)	Slope	Intercept	Linearity Evaluation Result
		Borrelia miyamotoi IgG	Level 1	0.85	1.024	-0.024	Reportable Range Verified
			Level 2	1.034			Reportable Range Verified
			Level 3	1.016			Reportable Range Verified
			Level 4	0.949			Reportable Range Verified
			Level 5	1.109			Reportable Range Verified
		Test Name	Sample Level	Percentage Recovery (%)	Slope	Intercept	Linearity Evaluation Result
		Borrelia miyamotoi IgM	Level 1	0.9	1.055	-0.02	Reportable Range Verified
			Level 2	1.047			Reportable Range Verified
			Level 3	1.012			Reportable Range Verified
			Level 4	1.004			Reportable Range Verified
			Level 5	1.11			Reportable Range Verified
		Test Name	Sample Level	Percentage Recovery (%)	Slope	Intercept	Linearity Evaluation Result
		Borrelia spielmanii DbpA IgG	Level 1	0.908	1.06	-0.019	Reportable Range Verified
			Level 2	1.015			Reportable Range Verified
			Level 3	1.041			Reportable Range Verified
			Level 4	1.047			Reportable Range Verified
			Level 5	1.106			Reportable Range Verified
		Test Name	Sample Level	Percentage Recovery (%)	Slope	Intercept	Linearity Evaluation Result
		Borrelia spielmanii DbpA IgM	Level 1	0.883	0.99	-0.016	Reportable Range Verified
			Level 2	1.007			Reportable Range Verified
			Level 3	1.024			Reportable Range Verified
			Level 4	0.929			Reportable Range Verified
			Level 5	1.057			Reportable Range Verified
		Test Name	Sample Level	Percentage Recovery (%)	Slope	Intercept	Linearity Evaluation Result
		Borrelia spielmanii OspC IgG	Level 1	0.883	1.033	-0.022	Reportable Range Verified
			Level 2	0.957			Reportable Range Verified
			Level 3	1.09			Reportable Range Verified
			Level 4	1.026			Reportable Range Verified
			Level 5	1.118			Reportable Range Verified
		Test Name	Sample Level	Percentage Recovery (%)	Slope	Intercept	Linearity Evaluation Result
		Borrelia spielmanii OspC IgM	Level 1	0.917	1.012	-0.015	Reportable Range Verified
			Level 2	0.997			Reportable Range Verified
			Level 3	1.046			Reportable Range Verified
			Level 4	0.956			Reportable Range Verified
			Level 5	1.074			Reportable Range Verified
		Test Name	Sample Level	Percentage Recovery (%)	Slope	Intercept	Linearity Evaluation Result
		Borrelia turcica IgG	Level 1	0.858	1.033	-0.022	Reportable Range Verified
			Level 2	0.979			Reportable Range Verified
			Level 3	1.042			Reportable Range Verified
			Level 4	0.991			Reportable Range Verified
			Level 5	1.09			Reportable Range Verified
		Test Name	Sample Level	Percentage Recovery (%)	Slope	Intercept	Linearity Evaluation Result
		Borrelia turcica IgM	Level 1	0.933	1.026	-0.018	Reportable Range Verified
			Level 2	1.015			Reportable Range Verified
			Level 3	0.938			Reportable Range Verified
			Level 4	0.985			Reportable Range Verified
			Level 5	1.13			Reportable Range Verified
		Test Name	Sample Level	Percentage Recovery (%)	Slope	Intercept	Linearity Evaluation Result
		Borrelia turicatae IgG	Level 1	0.858	1.034	-0.025	Reportable Range Verified
			Level 2	0.947			Reportable Range Verified
			Level 3	1.064			Reportable Range Verified
			Level 4	1.052			Reportable Range Verified
			Level 5	1.133			Reportable Range Verified
		Test Name	Sample Level	Percentage Recovery (%)	Slope	Intercept	Linearity Evaluation Result
		Borrelia turicatae IgM	Level 1	0.908	1.03	-0.007	Reportable Range Verified
			Level 2	0.987			Reportable Range Verified
			Level 3	1.095			Reportable Range Verified
			Level 4	0.971			Reportable Range Verified
			Level 5	1.079			Reportable Range Verified
		Test Name	Sample Level	Percentage Recovery (%)	Slope	Intercept	Linearity Evaluation Result
		Borrelia valaisiana IgG	Level 1	0.833	1.046	-0.019	Reportable Range Verified
			Level 2	1.023			Reportable Range Verified
			Level 3	1.077			Reportable Range Verified
			Level 4	1.016			Reportable Range Verified
			Level 5	1.057			Reportable Range Verified
		Test Name	Sample Level	Percentage Recovery (%)	Slope	Intercept	Linearity Evaluation Result
		Borrelia valaisiana IgM	Level 1	0.883	1.048	-0.019	Reportable Range Verified
			Level 2	1.037			Reportable Range Verified
			Level 3	1.031			Reportable Range Verified
			Level 4	1.017			Reportable Range Verified
			Level 5	1.08			Reportable Range Verified
		Test Name	Sample Level	Percentage Recovery (%)	Slope	Intercept	Linearity Evaluation Result
		Borrelia yangtzensis IgG	Level 1	0.875	1.041	-0.022	Reportable Range Verified
			Level 2	0.997			Reportable Range Verified
			Level 3	0.976			Reportable Range Verified
			Level 4	1.016			Reportable Range Verified
			Level 5	1.112			Reportable Range Verified
		Test Name	Sample Level	Percentage Recovery (%)	Slope	Intercept	Linearity Evaluation Result
		Borrelia yangtzensis IgM	Level 1	0.875	0.998	-0.019	Reportable Range Verified
			Level 2	0.987			Reportable Range Verified
			Level 3	0.979			Reportable Range Verified
			Level 4	0.931			Reportable Range Verified
			Level 5	1.074			Reportable Range Verified
		Test Name	Sample Level	Percentage Recovery (%)	Slope	Intercept	Linearity Evaluation Result
		Chlamydophila pneumoniae IgG	Level 1	0.9	1.057	-0.021	Reportable Range Verified
			Level 2	1.077			Reportable Range Verified
			Level 3	1.023			Reportable Range Verified
			Level 4	0.998			Reportable Range Verified
			Level 5	1.122			Reportable Range Verified
		Test Name	Sample Level	Percentage Recovery (%)	Slope	Intercept	Linearity Evaluation Result
		Chlamydophila pneumoniae IgM	Level 1	0.867	1.013	-0.02	Reportable Range Verified
			Level 2	0.947			Reportable Range Verified
			Level 3	1.084			Reportable Range Verified
			Level 4	1.04			Reportable Range Verified
			Level 5	1.078			Reportable Range Verified
		Test Name	Sample Level	Percentage Recovery (%)	Slope	Intercept	Linearity Evaluation Result
		Coxsackie Virus IgG	Level 1	0.892	1.031	-0.018	Reportable Range Verified
			Level 2	1.058			Reportable Range Verified
			Level 3	1.026			Reportable Range Verified
			Level 4	0.985			Reportable Range Verified
			Level 5	1.079			Reportable Range Verified
		Test Name	Sample Level	Percentage Recovery (%)	Slope	Intercept	Linearity Evaluation Result
		Coxsackie Virus IgM	Level 1	0.925	1.023	-0.015	Reportable Range Verified
			Level 2	1.004			Reportable Range Verified
			Level 3	1.061			Reportable Range Verified
			Level 4	0.964			Reportable Range Verified
			Level 5	1.088			Reportable Range Verified
		Test Name	Sample Level	Percentage Recovery (%)	Slope	Intercept	Linearity Evaluation Result
		Ehrlichia chaffeensis IgG	Level 1	0.858	1.035	-0.023	Reportable Range Verified
			Level 2	0.978			Reportable Range Verified
			Level 3	0.973			Reportable Range Verified
			Level 4	1.04			Reportable Range Verified
			Level 5	1.102			Reportable Range Verified
		Test Name	Sample Level	Percentage Recovery (%)	Slope	Intercept	Linearity Evaluation Result
		Ehrlichia chaffeensis IgM	Level 1	0.867	1.035	-0.024	Reportable Range Verified
			Level 2	1.044			Reportable Range Verified
			Level 3	1.081			Reportable Range Verified
			Level 4	0.952			Reportable Range Verified
			Level 5	1.13			Reportable Range Verified
		Test Name	Sample Level	Percentage Recovery (%)	Slope	Intercept	Linearity Evaluation Result
		Mycoplasma pneumoniae IgG	Level 1	0.892	1.04	-0.021	Reportable Range Verified
			Level 2	0.994			Reportable Range Verified
			Level 3	1.019			Reportable Range Verified
			Level 4	0.975			Reportable Range Verified
			Level 5	1.112			Reportable Range Verified
		Test Name	Sample Level	Percentage Recovery (%)	Slope	Intercept	Linearity Evaluation Result
		Mycoplasma pneumoniae IgM	Level 1	0.858	1.024	-0.022	Reportable Range Verified
			Level 2	0.963			Reportable Range Verified
			Level 3	1.027			Reportable Range Verified
			Level 4	0.98			Reportable Range Verified
			Level 5	1.089			Reportable Range Verified
		Test Name	Sample Level	Percentage Recovery (%)	Slope	Intercept	Linearity Evaluation Result
		Parvovirus B19 VLP VP1/Vp2 Co Capsid IgG	Level 1	0.883	1.046	-0.02	Reportable Range Verified
			Level 2	1.056			Reportable Range Verified
			Level 3	1.088			Reportable Range Verified
			Level 4	1.005			Reportable Range Verified
			Level 5	1.09			Reportable Range Verified
		Test Name	Sample Level	Percentage Recovery (%)	Slope	Intercept	Linearity Evaluation Result
		Parvovirus B19 VLP VP1/Vp2 Co Capsid IgM	Level 1	0.858	1.022	-0.021	Reportable Range Verified
			Level 2	1.005			Reportable Range Verified
			Level 3	1.027			Reportable Range Verified
			Level 4	0.966			Reportable Range Verified
			Level 5	1.082			Reportable Range Verified
		Test Name	Sample Level	Percentage Recovery (%)	Slope	Intercept	Linearity Evaluation Result
		Parvovirus B19 VLP VP2 IgG	Level 1	0.892	1.037	-0.02	Reportable Range Verified
			Level 2	0.975			Reportable Range Verified
			Level 3	1.043			Reportable Range Verified
			Level 4	1.008			Reportable Range Verified
			Level 5	1.104			Reportable Range Verified
		Test Name	Sample Level	Percentage Recovery (%)	Slope	Intercept	Linearity Evaluation Result
		Parvovirus B19 VLP VP2 IgM	Level 1	0.875	1.03	-0.02	Reportable Range Verified
			Level 2	1.061			Reportable Range Verified
			Level 3	1.034			Reportable Range Verified
			Level 4	0.981			Reportable Range Verified
			Level 5	1.084			Reportable Range Verified
		Test Name	Sample Level	Percentage Recovery (%)	Slope	Intercept	Linearity Evaluation Result
		Powassan Virus IgG	Level 1	0.875	1.059	-0.022	Reportable Range Verified
			Level 2	1.042			Reportable Range Verified
			Level 3	1.02			Reportable Range Verified
			Level 4	1.017			Reportable Range Verified
			Level 5	1.101			Reportable Range Verified
		Test Name	Sample Level	Percentage Recovery (%)	Slope	Intercept	Linearity Evaluation Result
		Powassan Virus IgM	Level 1	0.867	1.029	-0.023	Reportable Range Verified
			Level 2	0.974			Reportable Range Verified
			Level 3	1.067			Reportable Range Verified
			Level 4	0.956			Reportable Range Verified
			Level 5	1.112			Reportable Range Verified
		Test Name	Sample Level	Percentage Recovery (%)	Slope	Intercept	Linearity Evaluation Result
		Rickettsia typhi OmpB IgG	Level 1	0.925	1.024	-0.016	Reportable Range Verified
			Level 2	1.018			Reportable Range Verified
			Level 3	1.056			Reportable Range Verified
			Level 4	0.963			Reportable Range Verified
			Level 5	1.092			Reportable Range Verified
		Test Name	Sample Level	Percentage Recovery (%)	Slope	Intercept	Linearity Evaluation Result
		Rickettsia typhi OmpB IgM	Level 1	0.858	1.05	-0.021	Reportable Range Verified
			Level 2	1.046			Reportable Range Verified
			Level 3	1.047			Reportable Range Verified
			Level 4	1.026			Reportable Range Verified
			Level 5	1.074			Reportable Range Verified
		Test Name	Sample Level	Percentage Recovery (%)	Slope	Intercept	Linearity Evaluation Result
		Rickettsia typhi Surface antigen IgG	Level 1	0.892	1.022	-0.019	Reportable Range Verified
			Level 2	0.99			Reportable Range Verified
			Level 3	1.062			Reportable Range Verified
			Level 4	0.953			Reportable Range Verified
			Level 5	1.101			Reportable Range Verified
		Test Name	Sample Level	Percentage Recovery (%)	Slope	Intercept	Linearity Evaluation Result
		Rickettsia typhi Surface antigen IgM	Level 1	0.875	1.018	-0.018	Reportable Range Verified
			Level 2	0.97			Reportable Range Verified
			Level 3	0.978			Reportable Range Verified
			Level 4	1.016			Reportable Range Verified
			Level 5	1.068			Reportable Range Verified
		Test Name	Sample Level	Percentage Recovery (%)	Slope	Intercept	Linearity Evaluation Result
		Tickborne Encephalitis Virus IgG	Level 1	0.908	1.023	-0.02	Reportable Range Verified
			Level 2	0.966			Reportable Range Verified
			Level 3	1.033			Reportable Range Verified
			Level 4	0.937			Reportable Range Verified
			Level 5	1.123			Reportable Range Verified
		Test Name	Sample Level	Percentage Recovery (%)	Slope	Intercept	Linearity Evaluation Result
		Tickborne Encephalitis Virus IgM	Level 1	0.892	1.004	-0.019	Reportable Range Verified
			Level 2	1.049			Reportable Range Verified
			Level 3	1.056			Reportable Range Verified
			Level 4	0.921			Reportable Range Verified
			Level 5	1.101			Reportable Range Verified
		Test Name	Sample Level	Percentage Recovery (%)	Slope	Intercept	Linearity Evaluation Result
		Toxoplasma gondii Crude Extract IgG	Level 1	0.875	1.057	-0.023	Reportable Range Verified
			Level 2	1.05			Reportable Range Verified
			Level 3	1.056			Reportable Range Verified
			Level 4	1.001			Reportable Range Verified
			Level 5	1.117			Reportable Range Verified
		Test Name	Sample Level	Percentage Recovery (%)	Slope	Intercept	Linearity Evaluation Result
		Toxoplasma gondii Crude Extract IgM	Level 1	0.908	1.068	-0.02	Reportable Range Verified
			Level 2	1.02			Reportable Range Verified
			Level 3	1.032			Reportable Range Verified
			Level 4	1.036			Reportable Range Verified
			Level 5	1.117			Reportable Range Verified
		Test Name	Sample Level	Percentage Recovery (%)	Slope	Intercept	Linearity Evaluation Result
		Toxoplasma gondii MIC3 IgG	Level 1	0.908	1.057	-0.019	Reportable Range Verified
			Level 2	1.015			Reportable Range Verified
			Level 3	1.01			Reportable Range Verified
			Level 4	1.012			Reportable Range Verified
			Level 5	1.106			Reportable Range Verified
		Test Name	Sample Level	Percentage Recovery (%)	Slope	Intercept	Linearity Evaluation Result
		Toxoplasma gondii MIC3 IgM	Level 1	0.908	1.037	-0.008	Reportable Range Verified
			Level 2	0.989			Reportable Range Verified
			Level 3	1.089			Reportable Range Verified
			Level 4	0.989			Reportable Range Verified
			Level 5	1.08			Reportable Range Verified
		Test Name	Sample Level	Percentage Recovery (%)	Slope	Intercept	Linearity Evaluation Result
		Toxoplasma gondii p24 IgG	Level 1	0.875	1.012	-0.021	Reportable Range Verified
			Level 2	1.019			Reportable Range Verified
			Level 3	1.086			Reportable Range Verified
			Level 4	0.932			Reportable Range Verified
			Level 5	1.106			Reportable Range Verified
		Test Name	Sample Level	Percentage Recovery (%)	Slope	Intercept	Linearity Evaluation Result
		Toxoplasma gondii p24 IgM	Level 1	0.917	1.027	-0.017	Reportable Range Verified
			Level 2	1.038			Reportable Range Verified
			Level 3	0.964			Reportable Range Verified
			Level 4	1.01			Reportable Range Verified
			Level 5	1.097			Reportable Range Verified
		Test Name	Sample Level	Percentage Recovery (%)	Slope	Intercept	Linearity Evaluation Result
		Toxoplasma gondii p29 IgG	Level 1	0.867	1.009	-0.022	Reportable Range Verified
			Level 2	0.974			Reportable Range Verified
			Level 3	1.059			Reportable Range Verified
			Level 4	0.925			Reportable Range Verified
			Level 5	1.108			Reportable Range Verified
		Test Name	Sample Level	Percentage Recovery (%)	Slope	Intercept	Linearity Evaluation Result
		Toxoplasma gondii p29 IgM	Level 1	0.858	1.018	-0.022	Reportable Range Verified
			Level 2	1.058			Reportable Range Verified
			Level 3	1.046			Reportable Range Verified
			Level 4	0.948			Reportable Range Verified
			Level 5	1.098			Reportable Range Verified
		Test Name	Sample Level	Percentage Recovery (%)	Slope	Intercept	Linearity Evaluation Result
		Toxoplasma gondii p30 IgG	Level 1	0.933	1.042	-0.017	Reportable Range Verified
			Level 2	1.018			Reportable Range Verified
			Level 3	0.981			Reportable Range Verified
			Level 4	0.987			Reportable Range Verified
			Level 5	1.109			Reportable Range Verified
		Test Name	Sample Level	Percentage Recovery (%)	Slope	Intercept	Linearity Evaluation Result
		Toxoplasma gondii p30 IgM	Level 1	0.892	1.035	-0.019	Reportable Range Verified
			Level 2	1.002			Reportable Range Verified
			Level 3	1.01			Reportable Range Verified
			Level 4	0.984			Reportable Range Verified
			Level 5	1.09			Reportable Range Verified
		Test Name	Sample Level	Percentage Recovery (%)	Slope	Intercept	Linearity Evaluation Result
		West Nile Virus IgG	Level 1	0.9	1.024	-0.019	Reportable Range Verified
			Level 2	0.954			Reportable Range Verified
			Level 3	1.017			Reportable Range Verified
			Level 4	1			Reportable Range Verified
			Level 5	1.102			Reportable Range Verified
		Test Name	Sample Level	Percentage Recovery (%)	Slope	Intercept	Linearity Evaluation Result
		West Nile Virus IgM	Level 1	0.917	1.027	-0.019	Reportable Range Verified
			Level 2	0.947			Reportable Range Verified
			Level 3	1.022			Reportable Range Verified
			Level 4	1.022			Reportable Range Verified
			Level 5	1.118			Reportable Range Verified
