## Supplementary table 5 for "A customizable multiplex protein microarray for antibody testing and its application for tick-borne and other infectious diseases"

### Sheet: Sheet1
		Test Name	Slope	Y-Intercept	R	R2
		Anaplasma phagocytophilum Msp2 (p44) IgG	0.998	0.042	0.9989	0.9978
		Anaplasma phagocytophilum Msp2 (p44) IgM	1.006	0.016	0.9967	0.9934
		Anaplasma phagocytophilum Msp5 IgG	1.003	0.029	0.9984	0.9968
		Anaplasma phagocytophilum Msp5 IgM	0.996	0.054	0.9972	0.9944
		Anaplasma phagocytophilum OmpA IgG	1.009	-0.031	0.9979	0.9958
		Anaplasma phagocytophilum OmpA IgM	1.008	0.033	0.9961	0.9922
		Babesia duncani IgG	1.013	-0.072	0.9992	0.9984
		Babesia duncani IgM	1.011	0.027	0.9944	0.9888
		Babesia microti IRA IgG	0.992	0.101	0.999	0.998
		Babesia microti IRA IgM	0.992	0.075	0.9972	0.9944
		Babesia microti p32 IgG	0.992	0.071	0.9989	0.9978
		Babesia microti p32 IgM	1.017	-0.042	0.9969	0.9938
		Babesia microti p41 IgG	1.007	0.047	0.9985	0.997
		Babesia microti p41 IgM	1.009	-0.011	0.9955	0.991
		Babesia microti WCS IgG	1.001	0.006	0.9991	0.9982
		Babesia microti WCS IgM	0.994	0.095	0.9963	0.9926
		Bartonella elizabethae IgG	1	0.061	0.999	0.998
		Bartonella elizabethae IgM	0.995	0.087	0.9983	0.9966
		Bartonella henselae 17 kDa IgG	1.004	0.024	0.999	0.998
		Bartonella henselae 17 kDa IgM	0.998	0.082	0.9965	0.993
		Bartonella henselae 26 kDa IgG	0.996	0.065	0.9994	0.9988
		Bartonella henselae 26 kDa IgM	1.013	0.017	0.992	0.9841
		Bartonella henselae SucB IgG	1.001	-0.014	0.9995	0.999
		Bartonella henselae SucB IgM	1.004	0.008	0.9967	0.9934
		Bartonella quintana IgG	1.003	-0.024	0.9988	0.9976
		Bartonella quintana IgM	1.026	-0.084	0.9941	0.9882
		Bartonella vinsonii IgG	1.004	0.041	0.9982	0.9964
		Bartonella vinsonii IgM	1.036	-0.09	0.9916	0.9833
		Borrelia afzelii BmpA IgG	1.003	0.12	0.9982	0.9964
		Borrelia afzelii BmpA IgM	0.999	0.049	0.9971	0.9942
		Borrelia afzelii DbpA IgG	0.994	0.094	0.9986	0.9972
		Borrelia afzelii DbpA IgM	0.998	0.11	0.9972	0.9944
		Borrelia afzelii OspA IgG	1.014	-0.037	0.9979	0.9958
		Borrelia afzelii OspA IgM	1.001	0.024	0.9973	0.9946
		Borrelia afzelii OspC IgG	1.004	0.021	0.9992	0.9984
		Borrelia afzelii OspC IgM	1.001	0.05	0.9989	0.9978
		Borrelia afzelii p100 IgG	0.997	0.079	0.9987	0.9974
		Borrelia afzelii p100 IgM	1.007	0.003	0.9972	0.9944
		Borrelia andersonii IgG	1.007	-0.017	0.9972	0.9944
		Borrelia andersonii IgM	1.003	-0.006	0.9983	0.9966
		Borrelia bavariensis DbpA IgG	1.005	0.025	0.9984	0.9968
		Borrelia bavariensis DbpA IgM	0.996	0.113	0.9967	0.9934
		Borrelia bavariensis p58 IgG	1.012	-0.006	0.997	0.994
		Borrelia bavariensis p58 IgM	1.001	0.076	0.9981	0.9962
		Borrelia bavariensis VlsE1 IgG	1.003	0.019	0.9991	0.9982
		Borrelia bavariensis VlsE1 IgM	1.016	-0.011	0.9985	0.997
		Borrelia bissettiae IgG	0.999	0.112	0.9976	0.9952
		Borrelia bissettiae IgM	1.016	-0.04	0.9962	0.9924
		Borrelia burgdorferi 297 strain WCS IgG	0.997	0.037	0.9988	0.9976
		Borrelia burgdorferi 297 strain WCS IgM	1.008	-0.012	0.9989	0.9978
		Borrelia burgdorferi C6 peptide IgG	0.998	0.033	0.999	0.998
		Borrelia burgdorferi C6 peptide IgM	1.003	0.075	0.9987	0.9974
		Borrelia burgdorferi crude extract B31 IgG	0.997	0.023	0.9988	0.9976
		Borrelia burgdorferi crude extract B31 IgM	1.006	-0.017	0.9991	0.9982
		Borrelia burgdorferi p18 (DbpB) IgG	1.001	0.045	0.9988	0.9976
		Borrelia burgdorferi p18 (DbpB) IgM	1.041	-0.207	0.9954	0.9908
		Borrelia burgdorferi p23-25 (OspC) IgG	1	0.074	0.9989	0.9978
		Borrelia burgdorferi p23-25 (OspC) IgM	1.01	0.03	0.9981	0.9962
		Borrelia burgdorferi p28 IgG	0.998	0.06	0.999	0.998
		Borrelia burgdorferi p28 IgM	1.004	-0.002	0.997	0.994
		Borrelia burgdorferi p30 IgG	0.992	0.106	0.9985	0.997
		Borrelia burgdorferi p30 IgM	0.99	0.098	0.9962	0.9924
		Borrelia burgdorferi p31 (OspA) IgG	1	0.039	0.9994	0.9988
		Borrelia burgdorferi p31 (OspA) IgM	1	0.074	0.9985	0.997
		Borrelia burgdorferi p34 (OspB) IgG	0.999	0.059	0.9991	0.9982
		Borrelia burgdorferi p34 (OspB) IgM	1.003	0.03	0.9982	0.9964
		Borrelia burgdorferi p39 (BmpA) IgG	1.005	0.058	0.9987	0.9974
		Borrelia burgdorferi p39 (BmpA) IgM	1.023	-0.096	0.9956	0.9912
		Borrelia burgdorferi p41 IgG	1.002	0.016	0.9995	0.999
		Borrelia burgdorferi p41 IgM	1.003	0.006	0.998	0.996
		Borrelia burgdorferi p45 IgG	1.001	0.039	0.9984	0.9968
		Borrelia burgdorferi p45 IgM	1.006	0.04	0.9972	0.9944
		Borrelia burgdorferi p58 IgG	0.998	0.042	0.9991	0.9982
		Borrelia burgdorferi p58 IgM	1.006	-0.033	0.9984	0.9968
		Borrelia burgdorferi p66 IgG	1.01	-0.025	0.9978	0.9956
		Borrelia burgdorferi p66 IgM	1.009	0.026	0.9954	0.9908
		Borrelia burgdorferi p83-93 IgG	0.998	0.075	0.9991	0.9982
		Borrelia burgdorferi p83-93 IgM	1.003	0.081	0.9972	0.9944
		Borrelia burgdorferi VlsE1 IgG	0.997	0.123	0.9982	0.9964
		Borrelia burgdorferi VlsE1 IgM	0.995	0.057	0.9991	0.9982
		Borrelia californiensis IgG	0.997	0.069	0.9973	0.9946
		Borrelia californiensis IgM	1.003	0.014	0.9961	0.9922
		Borrelia garinii DbpA IgG	1.002	0.029	0.9981	0.9962
		Borrelia garinii DbpA IgM	1.004	0.007	0.9978	0.9956
		Borrelia garinii OspC IgG	0.994	0.133	0.9979	0.9958
		Borrelia garinii OspC IgM	1.012	-0.038	0.9985	0.997
		Borrelia hermsii IgG	1.012	0.01	0.9979	0.9958
		Borrelia hermsii IgM	0.996	0.07	0.9966	0.9932
		Borrelia lusitaniae IgG	1.02	-0.042	0.9959	0.9918
		Borrelia lusitaniae IgM	1.008	-0.005	0.9959	0.9918
		Borrelia maritima IgG	1.011	0.013	0.9968	0.9936
		Borrelia maritima IgM	0.999	0.039	0.9989	0.9978
		Borrelia mayonii IgG	1.008	-0.008	0.9986	0.9972
		Borrelia mayonii IgM	1.025	-0.01	0.9931	0.9862
		Borrelia miyamotoi IgG	1.003	0.09	0.9987	0.9974
		Borrelia miyamotoi IgM	1.006	0.003	0.9991	0.9982
		Borrelia spielmanii DbpA IgG	1.001	0.027	0.9984	0.9968
		Borrelia spielmanii DbpA IgM	1.017	-0.048	0.9984	0.9968
		Borrelia spielmanii OspC IgG	1.008	-0.023	0.9982	0.9964
		Borrelia spielmanii OspC IgM	1.007	0.038	0.9985	0.997
		Borrelia turcica IgG	1	0.043	0.9956	0.9912
		Borrelia turcica IgM	0.999	-0.003	0.9972	0.9944
		Borrelia turicatae IgG	1.005	0.02	0.9986	0.9972
		Borrelia turicatae IgM	1.008	0.021	0.9984	0.9968
		Borrelia valaisiana IgG	1.01	-0.006	0.9967	0.9934
		Borrelia valaisiana IgM	0.996	0.076	0.9969	0.9938
		Borrelia yangtzensis IgG	1.001	0.056	0.9973	0.9946
		Borrelia yangtzensis IgM	0.998	0.043	0.9972	0.9944
		Chlamydophila pneumoniae IgG	0.998	0.044	0.9972	0.9944
		Chlamydophila pneumoniae IgM	1.006	-0.019	0.9983	0.9966
		Coxsackie Virus IgG	0.993	0.097	0.997	0.994
		Coxsackie Virus IgM	1.002	0.013	0.9974	0.9948
		Ehrlichia chaffeensis IgG	1.009	-0.045	0.9943	0.9886
		Ehrlichia chaffeensis IgM	1.005	0.016	0.9966	0.9932
		Mycoplasma pneumoniae IgG	1.005	0.031	0.9953	0.9906
		Mycoplasma pneumoniae IgM	1.003	0.015	0.9983	0.9966
		Parvovirus B19 VLP VP1/Vp2 Co Capsid IgG	1.002	0.04	0.9993	0.9986
		Parvovirus B19 VLP VP1/Vp2 Co Capsid IgM	0.993	0.075	0.9942	0.9884
		Parvovirus B19 VLP VP2 IgG	0.999	0.046	0.9996	0.9992
		Parvovirus B19 VLP VP2 IgM	1.015	-0.008	0.993	0.986
		Powassan Virus IgG	0.984	0.146	0.9951	0.9902
		Powassan Virus IgM	0.993	0.03	0.9974	0.9948
		Rickettsia typhi OmpB IgG	1.014	-0.037	0.9955	0.991
		Rickettsia typhi OmpB IgM	1.005	-0.005	0.9978	0.9956
		Rickettsia typhi Surface antigen IgG	1.012	-0.025	0.9957	0.9914
		Rickettsia typhi Surface antigen IgM	1.021	-0.009	0.9934	0.9868
		Tickborne Encephalitis Virus IgG	1.01	0.043	0.9953	0.9906
		Tickborne Encephalitis Virus IgM	1.009	-0.037	0.9968	0.9936
		Toxoplasma gondii Crude Extract IgG	0.999	0.037	0.999	0.998
		Toxoplasma gondii Crude Extract IgM	0.999	0.047	0.9982	0.9964
		Toxoplasma gondii MIC3 IgG	1.005	-0.072	0.9993	0.9986
		Toxoplasma gondii MIC3 IgM	1.008	0.052	0.9962	0.9924
		Toxoplasma gondii p24 IgG	1.001	0.096	0.999	0.998
		Toxoplasma gondii p24 IgM	1.005	0.003	0.9986	0.9972
		Toxoplasma gondii p29 IgG	1.009	-0.011	0.9989	0.9978
		Toxoplasma gondii p29 IgM	1.001	0.023	0.9949	0.9898
		Toxoplasma gondii p30 IgG	0.999	0.063	0.9995	0.999
		Toxoplasma gondii p30 IgM	1.036	-0.127	0.995	0.99
		West Nile Virus IgG	1.013	0.018	0.994	0.988
		West Nile Virus IgM	1.012	-0.001	0.9921	0.9843
