## Supplementary table 6 for "A customizable multiplex protein microarray for antibody testing and its application for tick-borne and other infectious diseases"

### Sheet: Sheet1
Pathogen	Source (scientist/company)	IRB
Borrelia burgdorferi	Private Clinics	WCG IRB #1-1574995-1
Babesia microti	Parasitology Laboratory, Wadsworth Center (NYSDOH)	NYSDOH
Babesia microti	Seracare	No IRB/EC required for seracare
Babesia microti	Boca Biolistics	Schulman IRB # 201700960, #201607925
Babesia microti	Renata Welc-Falęciak (University of Warsaw), Agnieszka Pawełczyk (Warsaw Medical University)	AKBE/24/16 (Internal Review Board of the Warsaw Medical University)
Bartonella henselae	Private clinics	WCG IRB #1-1574995-1
Bartonella henselae	Renata Welc-Falęciak (University of Warsaw), Agnieszka Pawełczyk (Warsaw Medical University)	AKBE/24/16 (Internal Review Board of the Warsaw Medical University)
Bartonella henselae	Dimosthenis Chochlakis (University of Crete)	University of Crete ethics committee
Anaplasma phagocytophilum	Private clinics	WCG IRB #1-1574995-1
Anaplasma phagocytophilum	Boca Biolistics	Schulman IRB # 201700960, #201607925
Anaplasma phagocytophilum	Renata Welc-Falęciak (University of Warsaw), Agnieszka Pawełczyk (Warsaw Medical University)	AKBE/24/16 (Internal Review Board of the Warsaw Medical University)
Ehrlichia chaffeensis	Boca Biolistics	Schulman IRB # 201700960, #201607925
Ehrlichia chaffeensis	Renata Welc-Falęciak (University of Warsaw), Agnieszka Pawełczyk (Warsaw Medical University)	AKBE/24/16 (Internal Review Board of the Warsaw Medical University)
Rickettsia typhi	Lucas Blanton ( University of Texas Medical Branch)	20-0259, 13-061 (University of Texas Medical Branch Institutional Review Board)
Rickettsia typhi	Private Clinics	WCG IRB #1-1574995-1
Powassan virus	Private clinics	WCG IRB #1-1574995-1
Tick-borne encephalitis	Daniel Rużek (Biology Centre of the Czech Academy of Sciences)/Ales Chrdle (Hospital in Ceske Budejovice)	102/20 (Ethics Committee of the Ceske Budejovice Hospital)
Tick-borne encephalitis	Private Clinics	WCG IRB #1-1574995-1
West Nile virus	Gheyath K. Nasrallah (Weill Cornell Medicine-Qatar)	17-00013 (WCMC-Q ) and QU-IRB 518-EA/15 (Qatar University)
West Nile virus	Private Clinics	WCG IRB #1-1574995-1
Coxsackie virus	iSpecimen	WCG IRB #1-1574995-1
Coxsackie virus	Private Clinics	WCG IRB #1-1574995-1
Cytomegalovirus	DLS	WCG IRB #1-1574995-1
Cytomegalovirus	Daniele Lilleri (Fondazione IRCCS Policlinico San Matteo, Pavia, Italy)	P-20180075214 (Comitato Etico Pavia)
Cytomegalovirus	Private Clinics	WCG IRB #1-1574995-1
Cytomegalovirus	Seracare	No IRB/EC required for seracare
Epstein Barr virus	Gheyath K. Nasrallah (Weill Cornell Medicine-Qatar)	17-00013 (WCMC-Q ) and QU-IRB 518-EA/15 (Qatar University)
Epstein Barr virus	Seracare	No IRB/EC required for seracare
Epstein Barr virus	iSpecimen	WCG IRB #1-1574995-1
Epstein Barr virus	Private clinics	WCG IRB #1-1574995-1
Parvovirus B19	Private clinics	WCG IRB #1-1574995-1
Toxoplasma gondii	Seracare	No IRB/EC required for seracare
Toxoplasma gondii	Private Clinics	WCG IRB #1-1574995-1
HSV-1	Gheyath K. Nasrallah (Weill Cornell Medicine-Qatar)	17-00013 (WCMC-Q ) and QU-IRB 518-EA/15 (Qatar University)
HSV-1	Seracare	No IRB/EC required for seracare
HSV-1	Private clinics	WCG IRB #1-1574995-1
HSV-2	Gheyath K. Nasrallah (Weill Cornell Medicine-Qatar)	17-00013 (WCMC-Q ) and QU-IRB 518-EA/15 (Qatar University)
HSV-2	Seracare	No IRB/EC required for seracare
HSV-2	Private clinics	WCG IRB #1-1574995-1
HHV-6	Gheyath K. Nasrallah (Weill Cornell Medicine-Qatar)	17-00013 (WCMC-Q ) and QU-IRB 518-EA/15 (Qatar University)
HHV-6	Private clinics	WCG IRB #1-1574995-1
