## Supplementary table 7 for "A customizable multiplex protein microarray for antibody testing and its application for tick-borne and other infectious diseases"

### Sheet: Sheet1
	Pathogen	Mode of transmission	Endemic Region [1-21]	Gold std. Diagnostic test [22-36, 17]
	B. burgdorferi	I. scapularis	New England, the Mid-Atlantic states, Wisconsin, and Minnesota	Two-tiered serological testing: EIA or IFA followed by western blot.
	B. mayonii	I. scapularis	Upper Midwest	Not well established. Two-tier serological testing can be done.
	B. afzelii	I. ricinus, I. persulatus	Europe	Two-tiered serological testing: EIA or IFA followed by western blot.
	B. garinii	I. ricinus, I. persulatus	Europe and Asia	Two-tiered serological testing: EIA or IFA followed by western blot.
	B. bavariensis	I. uriae, I. persulcatus	Europe and Asia	Not yet established
	B. spielmanii	I. ricinus	Europe	Not yet established. Two-tiered testing may be effective.
	B. hermsii	O. hermsi	Western USA and Canada	Not well established.
	B. turicatae	O. turicatae	USA and Mexico	Not yet established. Two-tiered testing may be effective.
	B. miyamotoi	I. dentatus, I. ricinus, I. scapularis, I. pacificus	Japan, USA, Sweden	Not well established.
	B. andersonii	I. dentatus	USA	Not well-established
	B. maritima	I. spinipalpis	San Francisco Bay area, CA	Not well established.
	B. californiensis	I. jellisonii, I. spinipalpis, I. pacificus	California	Not well established
	B. bissettiae	I.scapularis, I. persulatus, I. spinipalpis, I. pacificus	Asia and Europe	Not well established
	B. lusitaniae	I. ricinus	Europe and Northern Africa	Not well established
	B. valaisiana	I. ricinus, I. nippopensis, I. columnae	Europe, Asia	Not well established
	B. yangtzensis	I. granulatus, I. nipponensis	Asia	Not well established
	B. turcica	H. aegypticum	Several Southeastern European countries such as Greece, Bulgaria, Romania and Croatia	Not well established
	Babesia microti	I. ricinus, I. scapularis, blood transfusions, perinatal	Northeastern and upper Midwestern United States	Examination of the blood smear.
	Babesia duncani	I. ricinus, I. scapularis, blood transfusions, perinatal	Washington and California	Not well established. Usually diagnosed using clinical presentation, laboratory testing, and a history of tick exposure.
	Bartonella henselae	Bite or scratch wounds of dogs and cats, blood transmission, mother-fetus transmission, flies	Worldwide	Bacterial culture, molecular-based detection (mostly used), IFA, western blot
	Bartonella elizabethae	Bite or scratch wounds of dogs and cats, blood transmission, mother-fetus transmission, flies	US and Sweden (intravenous drug users)	Bacterial culture, molecular-based detection (mostly used), IFA, western blot
	Bartonella vinsonii	Bite or scratch wounds of dogs and cats, blood transmission, mother-fetus transmission, flies		Bacterial culture, molecular-based detection (mostly used), IFA, western blot
	Bartonella quintana	Bite or scratch wounds of dogs and cats, blood transmission, mother-fetus transmission, flies	Worldwide	Bacterial culture, molecular-based detection (mostly used), IFA, western blot
	Anaplasma phagocytophilum	I. scapularis, I. ricinus	Northeast United States, northern Europe, and Southeast Asia	PCR
	Ehrlichia chaffeensis	Amblyomma americanum	Southcentral and eastern U.S	PCR
	Rickettsia typhi	Tick (Dermacentor variabilis, Dermacentor andersoni), mites, fleas, lice	Africa, Asia, and the Mediterranean Basin, United States (southern California, Hawaii, and Texas)	Serological testing like ELISA, IFA, molecular-based detection.
	Powassan virus	Hemaphysalis longicornis, I. scapularis, I.cookei	Northeast and upper midwest of the United States and Russia	Serological testing
	Tick-borne encephalitis virus	Tick bite (I. ricinus, I. persulcatus)	Europe, Asia	Serological testing like ELISA, HI assay.
	West Nile virus	Mosquito bite, I. ricinus, O. moubata	Africa, Europe, the Middle East, North America and West Asia	ELISA, plaque reduction neutralization test (PRNT)
	Coxsackie virus	Amblyomma americanum	Worldwide	Viral culture, rtPCR (better sensitivity and specificity than viral culture)
	Cytomegalovirus	Saliva, breast milk, blood products	Endemic throughout the world	PCR, serology
	Epstein Barr virus	Bood transfusions	Worldwide	ELISA, IFA
	Parvovirus B19	Tick (Haemaphysalis longicornis) can retain the virus but cannot be infected in a laboratory condition, Respiratory tract, droplet infection, blood transfusion, person to person	Global	PCR
	Toxoplasma gondii	Tick (Dermacentor variabilis, Dermacentor andersoni, Amblyomma americanum, Dermacentor reticulatus, Ixodes ricinus, Ixodes amblyomma, Amblyomma cajennense, Ornithodorus moubata and Haemaphysalis longicornis),blood transfusion, organ transplantation	Worldwide	ELISA, indirect fluorescent antibody test, PCR.
	HSV-1	Oral secretions	Endemic throughout the world	Serological assays
	HSV-2	Skin contact	Endemic throughout the world	Serological assays
	HHV-6	Saliva, breast milk, blood products	Worldwide	rtPCR
	References
1	Shapiro, E. D. (2014). Borrelia burgdorferi (Lyme disease). Pediatrics in review, 35(12), 500-509.
2	Centers for Disease Control and Prevention. (2019, September 12). What you need to know about borrelia mayonii. Centers for Disease Control and Prevention. https://www.cdc.gov/lyme/mayonii/index.html#:~:text=mayonii%20is%20only%20found%20in%20the%20Upper%20Midwest.
3	Gazendam , N., Yeung , C., Farina , J. M., Saldarriaga , C., Mendoza , I., Baranchuk , A., & Baranchuk, A. (2022). Chapter 6 - Lyme & Heart. In C. Saldarriaga (Ed.), Neglected Tropical Diseases and other Infectious Diseases affecting the Heart (pp. 61–71). essay, Academic Press.
4	Wang, G. (2015). Chapter 104 - Borrelia burgdorferi and Other Borrelia Species. In Y. W. Tang, M. Sussman, D. Liu, I. Poxton, & J. Schwartzman (Eds.), Molecular Medical Microbiology (2nd ed., Vol. 3, pp. 1867–1909). essay, Academic Press.
5	Vannier, E. G., Diuk-Wasser, M. A., Ben Mamoun, C., & Krause, P. J. (2015). Babesiosis. Infectious Disease Clinics of North America, 29(2), 357–370.
6	Vannier, E., Gewurz, B. E., & Krause, P. J. (2008). Human babesiosis. Infectious Disease Clinics of North America, 22(3), 469–488. https://doi.org/10.1016/j.idc.2008.03.010
7	Centers for Disease Control and Prevention. (n.d.). Bartonella infections. Centers for Disease Control and Prevention. https://wwwnc.cdc.gov/travel/yellowbook/2024/infections-diseases/bartonella-infections
8	Guzman, N., Yarrarapu, S. N. S., & Beidas, S. O. (2023). Anaplasma Phagocytophilum. In StatPearls [Internet]. essay, Treasure Island (FL): StatPearls Publishing.
9	Centers for Disease Control and Prevention. (2019a, January 17). Transmission. Centers for Disease Control and Prevention. https://www.cdc.gov/ehrlichiosis/transmission/index.html
10	Centers for Disease Control and Prevention. (n.d.-b). Rickettsial diseases. Centers for Disease Control and Prevention. https://wwwnc.cdc.gov/travel/yellowbook/2024/infections-diseases/rickettsial-diseases#:~:text=Hawaii%2C%20and%20Texas.-,Scrub%20Typhus%20Group,parts%20of%20south%2Dcentral%20Russia.
11	Fatmi, S. S., Zehra, R., & Carpenter, D. O. (2017, November 30). Powassan virus-a new reemerging tick-borne disease. Frontiers. https://www.frontiersin.org/articles/10.3389/fpubh.2017.00342/full
12	Centers for Disease Control and Prevention. (2023, March 7). Geographic distribution. Centers for Disease Control and Prevention. https://www.cdc.gov/tick-borne-encephalitis/geographic-distribution/index.html#:~:text=Main%20endemic%20area%20is%20Alsace,vaccination%20of%20the%20local%20population.&text=Highest%20risk%20in%20southern%20part,from%20Baden%2DWurttemberg%20and%20Bavaria.
13	West Nile virus. PAHO/WHO | Pan American Health Organization. (n.d.). https://www.paho.org/en/topics/west-nile-virus#:~:text=It%20is%20transmitted%20by%20infected,North%20America%2C%20and%20West%20Asia.
14	Pozzetto, B., & Gaudin, O. G. (1999). Coxsackieviruses (Picornaviridae). Encyclopedia of Virology, 305.
15	Hizel, S., Parker, S., & Onde, U. (1999). Seroprevalence of cytomegalovirus infection among children and females in Ankara, Turkey, 1995. Pediatrics International, 41(5), 506–509. https://doi.org/10.1046/j.1442-200x.1999.01118.x
16	Hjalgrim, H., Friborg, J., & Melbye, M. (2007). The epidemiology of EBV and its association with malignant disease. In A. Arvin, G. Campadelli-Fiume, E. Mocarski, et al. (Eds.), Human herpesviruses biology, therapy, and immunoprophylaxis. essay, Cambridge University Press.
17	Heegaard, E. D., & Brown, K. E. (2002). Human parvovirus B19. Clinical microbiology reviews, 15(3), 485-505.
18	Mihu, A. G., Balta, C., Marti, D. T., Paduraru, A. A., Lupu, M. A., & Olariu, T. R. (2020). Seroprevalence of Toxoplasma gondii infection among women of childbearing age in an endemic region of Romania, 2016–2018. Parasite, 27.
19	Chaabane, S., Harfouche, M., Chemaitelly, H., Schwarzer, G., & Abu-Raddad, L. J. (2019). Herpes simplex virus type 1 epidemiology in the Middle East and North Africa: systematic review, meta-analyses, and meta-regressions. Scientific reports, 9(1), 1136.
20	Jaishankar, D., & Shukla, D. (2016). Genital herpes: insights into sexually transmitted infectious disease. Microbial Cell, 3(9), 438.
21	King, O., & Khalili, Y. A. (2023). Herpes Virus Type 6. In StatPearls [Internet]. Treasure Island (FL): StatPearls Publishing.
22	Centers for Disease Control and Prevention. (2022, August 5). Lyme disease. Tickborne Diseases of the United States. Retrieved June 2, 2023, from https://www.cdc.gov/ticks/tickbornediseases/lyme.html
23	Centers for Disease Control and Prevention. (2022, August 5). Babesiosis. Tickborne Diseases of the United States. Retrieved June 3, 2023, from https://www.cdc.gov/ticks/tickbornediseases/babesiosis.html
24	Columbia University Irving Medical Center. (n.d.). Bartonellosis. Lyme and Tick-Borne Diseases Research Center. Retrieved June 3, 2023, from https://www.columbia-lyme.org/bartonellosis#:~:text=Western%20blot%20tests%20appear%20to,useful%20test%20for%20Bartonella%20infection.
25	Centers for Disease Control and Prevention. (2021, March 29). Clinical and Laboratory Diagnosis. Anaplasmosis. Retrieved June 22, 2023, from https://www.cdc.gov/anaplasmosis/healthcare-providers/clinical-lab-diagnosis.html#:~:text=Serology,phagocytophilum%20antigen
26	Centers for Disease Control and Prevention. (2022, August 5). Ehrlichiosis. Tickborne Diseases of the United States. Retrieved June 3, 2023, from https://www.cdc.gov/ticks/tickbornediseases/ehrlichiosis.html
27	Bai, P. S. P. (2015). Laboratory diagnosis of rickettsial infections. Pediatric Infectious Disease, 7(3), 85-87.
28	Fatmi, S. S., Zehra, R., & Carpenter, D. O. (2017). Powassan virus—a new reemerging tick-borne disease. Frontiers in public health, 5, 342.
29	Columbia University Irving Medical Center. (n.d.). Tick-Borne Encephalitis. Lyme and Tick-Borne Diseases Research Center. Retrieved June 3, 2023, from https://www.columbia-lyme.org/tick-borne-encephalitis
30	Centers for Disease Control and Prevention. (2023, April 25). Diagnostic Testing. West Nile Virus. Retrieved June 3, 2023, from https://www.cdc.gov/westnile/healthcareproviders/healthCareProviders-Diagnostic.html#:~:text=WNV%20Antibody%20Testing,detect%20WNV%2Dspecific%20IgM%20antibodies.
31	Tariq, N., & Kyriakopoulos, C. (2023). Group B Coxsackie Virus. In StatPearls [Internet]. Treasure Island (FL): StatPearls Publishing.
32	Centers for Disease Control and Prevention. (2020, April 28). Laboratory Testing. Cytomegalovirus (CMV) and Congenital CMV Infection. Retrieved June 3, 2023, from https://www.cdc.gov/cmv/clinical/lab-tests.html#:~:text=The%20standard%20laboratory%20test%20for,collected%20and%20tested%20for%20confirmation.
33	Bauer, G. (2001). Simplicity through complexity: immunoblot with recombinant antigens as the new gold standard in Epstein-Barr virus serology. Clin Lab, 47(5-6), 223-30.
34	Centers for Disease Control and Prevention. (2018, September 5). Diagnosis. Parasites - Toxoplasmosis (Toxoplasma infection). Retrieved June 3, 2023, from https://www.cdc.gov/parasites/toxoplasmosis/diagnosis.html#:~:text=A%20test%20that%20measures%20immunoglobulin,such%20as%20an%20avidity%20test.
35	Singh, A., Preiksaitis, J., & Romanowski, B. (2005). The laboratory diagnosis of herpes simplex virus infections. Canadian Journal of Infectious Diseases and Medical Microbiology, 16(2), 92-98.
36	Agut, H., Bonnafous, P., & Gautheret-Dejean, A. (2015). Laboratory and clinical aspects of human herpesvirus 6 infections. Clinical microbiology reviews, 28(2), 313-335.
